# Phenotyping of acute and persistent COVID-19 features in the outpatient setting: exploratory analysis of an international cross-sectional online survey

**DOI:** 10.1101/2021.08.05.21261677

**Authors:** Sabina Sahanic, Piotr Tymoszuk, Dietmar Ausserhofer, Verena Rass, Alex Pizzini, Goetz Nordmeyer, Katharina Hüfner, Katharina Kurz, Paulina Maria Weber, Thomas Sonnweber, Anna Boehm, Magdalena Aichner, Katharina Cima, Barbara Boeckle, Bernhard Holzner, Gerhard Rumpold, Christoph Puelacher, Stefan Kiechl, Andreas Huber, Christian J. Wiedermann, Barbara Sperner-Unterweger, Ivan Tancevski, Rosa Bellmann-Weiler, Herbert Bachler, Giuliano Piccoliori, Raimund Helbok, Guenter Weiss, Judith Loeffler-Ragg

## Abstract

**BACKGROUND:** Long COVID, defined as presence of COVID-19 related symptoms 28 days or more after the onset of acute SARS-CoV-2 infection, is an emerging challenge to healthcare systems. The objective of this study was to phenotype recovery trajectories of non-hospitalized COVID-19 individuals.

**METHODS:** We performed an international, multi-center, exploratory online survey study on demographics, comorbidities, COVID-19 symptoms and recovery status of non-hospitalized SARS-CoV-2 infected adults (Austria: n=1157), and Italy: n= 893).

**RESULTS:** Working age subjects (Austria median: 43 yrs (IQR: 31 – 53), Italy: 45 yrs (IQR: 35 – 55)) and females (65.1% and 68.3%) predominated the study cohorts. Course of acute COVID-19 was characterized by a high symptom burden (median 13 (IQR: 9 – 18) and 13 (7 – 18) out of 44 features queried), a 47.6 – 49.3% rate of symptom persistence beyond 28 days and 20.9 – 31.9% relapse rate. By cluster analysis, two acute symptom phenotypes could be discerned: the non-specific infection phenotype and the multi-organ phenotype (MOP), the latter encompassing multiple neurological, cardiopulmonary, gastrointestinal and dermatological features. Clustering of long COVID subjects yielded three distinct subgroups, with a subset of 48.7 – 55 % long COVID individuals particularly affected by post-acute MOP symptoms. The number and presence of specific acute MOP symptoms and pre-existing multi-morbidity was linked to elevated risk of long COVID.

**CONCLUSION:** The consistent findings of two independent cohorts further delineate patterns of acute and post-acute COVID-19 and emphasize the importance of symptom phenotyping of home-isolated COVID-19 patients to predict protracted convalescence and to allocate medical resources.

**Key Points:** *Question:* Which acute symptom patterns of acute COVID-19 are associated with prolonged symptom persistence, symptom relapse or physical performance impairment?

*Findings:* In this multicenter international comparative survey study on non-hospitalized SARS-CoV-2 infected adults (Austria: n = 1157, Italy: n = 893) we identified distinct and reproducible phenotypes of acute and persistent features. Acute multi-organ symptoms including neurological and cardiopulmonary manifestations are linked to elevated risk of long COVID.

*Meaning:* These findings suggest to employ symptom phenotyping of home-isolated COVID-19 patients to predict protracted convalescence and to allocate medical resources.
