## Supplementary Table S5 for "Phenotyping of acute and persistent COVID-19 features in the outpatient setting: exploratory analysis of an international cross-sectional online survey"

### Sheet: Sheet1
Response	Method	Co-variates
Symptom relapse	logistic regression	Responder, Sex, Education, Region, Age, Household size, #CoV in household, BMI before CoV, Empl. status, Empl. sector, Surv. completion, Autoimmunity, Anemia, Hypertension, Pre-CoV depr/anxiety, Diabetes, Pre-CoV epilepsy, Dementia, Surg. Before CoV, Freq. resp. inf., CVD, Allergy, Malignancy, Paresthesia, GI disease, Lung dis., Freq. bact. Inf, MS, Sleep apnea, Bruxism, CKD, Parkinson, Pre-CoV s…
Sum of acute symptoms	GLM Poisson	Responder, Sex, Education, Region, Age, Household size, #CoV in household, BMI before CoV, Empl. status, Empl. sector, Surv. completion, Autoimmunity, Anemia, Hypertension, Pre-CoV depr/anxiety, Diabetes, Pre-CoV epilepsy, Dementia, Surg. Before CoV, Freq. resp. inf., CVD, Allergy, Malignancy, Paresthesia, GI disease, Lung dis., Freq. bact. Inf, MS, Sleep apnea, Bruxism, CKD, Parkinson, Pre-CoV s…
Presence of persistent COVID-19 symptoms	logistic regression	Responder, Sex, Education, Region, Age, Household size, #CoV in household, BMI before CoV, Empl. status, Empl. sector, Surv. completion, Autoimmunity, Anemia, Hypertension, Pre-CoV depr/anxiety, Diabetes, Pre-CoV epilepsy, Dementia, Surg. Before CoV, Freq. resp. inf., CVD, Allergy, Malignancy, Paresthesia, GI disease, Lung dis., Freq. bact. Inf, MS, Sleep apnea, Bruxism, CKD, Parkinson, Pre-CoV s…
Over 50% physical performance loss	logistic regression	Responder, Sex, Education, Region, Age, Household size, #CoV in household, BMI before CoV, Empl. status, Empl. sector, Surv. completion, Autoimmunity, Anemia, Hypertension, Pre-CoV depr/anxiety, Diabetes, Pre-CoV epilepsy, Dementia, Surg. Before CoV, Freq. resp. inf., CVD, Allergy, Malignancy, Paresthesia, GI disease, Lung dis., Freq. bact. Inf, MS, Sleep apnea, Bruxism, CKD, Parkinson, Pre-CoV s…
