## Supplementary Table S6 for "Phenotyping of acute and persistent COVID-19 features in the outpatient setting: exploratory analysis of an international cross-sectional online survey"

### Sheet: Sheet1
Cohort	Age strata	Sex	Convalescents	Freq. weight
North Tyrol	<5	male	492	0.007872
North Tyrol	<5	female	402	0.006432
North Tyrol	5-14	male	2750	0.044
North Tyrol	5-14	female	2574	0.041184
North Tyrol	15-24	male	4846	0.077536
North Tyrol	15-24	female	4478	0.071648
North Tyrol	25-34	male	5241	0.083856
North Tyrol	25-34	female	4960	0.07936
North Tyrol	35-44	male	4411	0.070576
North Tyrol	35-44	female	4711	0.075376
North Tyrol	45-54	male	5209	0.083344
North Tyrol	45-54	female	5658	0.090528
North Tyrol	55-64	male	4467	0.071472
North Tyrol	55-64	female	4053	0.064848
North Tyrol	65-74	male	1875	0.03
North Tyrol	65-74	female	2000	0.032
North Tyrol	75-84	male	1294	0.020704
North Tyrol	75-84	female	1597	0.025552
North Tyrol	>84	male	474	0.007584
North Tyrol	>84	female	1008	0.016128
South Tyrol	0-9	male	120929	0.0293421
South Tyrol	10-19	male	214102	0.0519495
South Tyrol	20-29	male	256298	0.0621879
South Tyrol	30-39	male	258715	0.0627743
South Tyrol	40-49	male	324116	0.0786431
South Tyrol	50-59	male	358095	0.0868878
South Tyrol	60-69	male	233361	0.0566225
South Tyrol	70-79	male	151073	0.0366562
South Tyrol	80-89	male	76247	0.0185005
South Tyrol	Over 90	male	12787	0.00310262
South Tyrol	0-9	female	112727	0.027352
South Tyrol	10-19	female	196809	0.0477535
South Tyrol	20-29	female	248432	0.0602793
South Tyrol	30-39	female	271502	0.0658769
South Tyrol	40-49	female	356740	0.086559
South Tyrol	50-59	female	373925	0.0907287
South Tyrol	60-69	female	221200	0.0536717
South Tyrol	70-79	female	157086	0.0381152
South Tyrol	80-89	female	126781	0.030762
South Tyrol	Over 90	female	50426	0.0122353
