## Supplementary Table S8 for "Phenotyping of acute and persistent COVID-19 features in the outpatient setting: exploratory analysis of an international cross-sectional online survey"

### Sheet: Sheet1
Co-variate	Exp. estimate	2.5% CI	97.5% CI	Significance
BMI before COVID-19: obesity	1.21	1.14	1.29	p = 2e-230
BMI before COVID-19: overweigth	1.07	1.01	1.13	p = 2.2e-276
Pre-CoV depression/anxiety: yes	1.26	1.16	1.36	p = 1.6e-131
Freq. resp. infections: yes	1.33	1.22	1.45	p = 3e-112
Pre-CoV sleep disorders: yes	1.33	1.22	1.44	p = 1.3e-122
Pulmonary disease: yes	1.3	1.18	1.42	p = 3e-95
Sum of co-morbidities: 1	1.06	0.997	1.12	p = 4.6e-263
Sum of co-morbidities: 2	1.17	1.09	1.25	p = 1.5e-188
Sum of co-morbidities: 3 and more	1.47	1.38	1.55	p = 2.9e-233
Contact with physician: yes	1.55	1.5	1.6	p = 0
Sex: male	0.767	0.711	0.823	p = 1.7e-157
COVID-19 anti-pyretic therapy: yes	1.37	1.32	1.43	p = 0
COVID-19 no therapy: yes	0.709	0.657	0.761	p = 8.3e-156
COVID-19 antibiotic therapy: yes	1.45	1.37	1.52	p = 3.5e-276
