## Supplementary Table S9 for "Phenotyping of acute and persistent COVID-19 features in the outpatient setting: exploratory analysis of an international cross-sectional online survey"

### Sheet: Sheet1
Co-variate	Response	Exp. estimate	2.5% CI	97.5% CI	Significance
Acute multi-organ phenotype symptoms: 4Q	Over 50% physical performance loss	22.3	21.5	23	p = 0
Acute multi-organ phenotype symptoms: 4Q	Presence of persistent COVID-19 symptoms	8.69	8.39	8.99	p = 0
Acute multi-organ phenotype symptoms: 4Q	Symptom relapse	7.39	7.08	7.69	p = 0
Confusion acute COVID-19: yes	Over 50% physical performance loss	4.32	3.97	4.67	p = 5.2e-130
Confusion acute COVID-19: yes	Presence of persistent COVID-19 symptoms	5.33	5.06	5.59	p = 0
Confusion acute COVID-19: yes	Symptom relapse	3.74	3.51	3.98	p = 5.8e-209
Dizziness acute COVID-19: yes	Over 50% physical performance loss	3.28	2.93	3.64	p = 4.4e-74
Dizziness acute COVID-19: yes	Presence of persistent COVID-19 symptoms	3.42	3.23	3.62	p = 9.1e-256
Dizziness acute COVID-19: yes	Symptom relapse	2.82	2.62	3.02	p = 8.2e-165
Dyspnea acute COVID-19: yes	Over 50% physical performance loss	4.92	4.57	5.27	p = 1.2e-169
Dyspnea acute COVID-19: yes	Presence of persistent COVID-19 symptoms	3.12	2.91	3.32	p = 4.7e-190
Dyspnea acute COVID-19: yes	Symptom relapse	2.62	2.41	2.83	p = 1.3e-131
Fatigue acute COVID-19: yes	Over 50% physical performance loss	7.25	6.13	8.37	p = 8.8e-37
Fatigue acute COVID-19: yes	Presence of persistent COVID-19 symptoms	6.43	6.08	6.78	p = 6.1e-281
Fatigue acute COVID-19: yes	Symptom relapse	9.88	9.25	10.5	p = 5.7e-209
Forgetfulness acute COVID-19: yes	Over 50% physical performance loss	4.54	4.2	4.88	p = 6.8e-148
Forgetfulness acute COVID-19: yes	Presence of persistent COVID-19 symptoms	4.88	4.67	5.09	p = 0
Forgetfulness acute COVID-19: yes	Symptom relapse	3.15	2.94	3.36	p = 5.9e-195
Palpitations acute COVID-19: yes	Over 50% physical performance loss	3.43	3.07	3.8	p = 8.3e-76
Palpitations acute COVID-19: yes	Presence of persistent COVID-19 symptoms	3.83	3.55	4.12	p = 5.3e-152
Palpitations acute COVID-19: yes	Symptom relapse	3.96	3.7	4.22	p = 7.1e-198
Sum of acute symptoms: 4Q	Over 50% physical performance loss	22.4	21.6	23.2	p = 0
Sum of acute symptoms: 4Q	Presence of persistent COVID-19 symptoms	14.9	14.6	15.2	p = 0
Sum of acute symptoms: 4Q	Symptom relapse	10	9.67	10.3	p = 0
Tachycardia acute COVID-19: yes	Over 50% physical performance loss	4.28	3.95	4.62	p = 8.4e-137
Tachycardia acute COVID-19: yes	Presence of persistent COVID-19 symptoms	3.57	3.36	3.79	p = 3e-231
Tachycardia acute COVID-19: yes	Symptom relapse	3.31	3.1	3.52	p = 1.8e-204
Tachypnea acute COVID-19: yes	Over 50% physical performance loss	6.05	5.61	6.5	p = 3.9e-156
Tachypnea acute COVID-19: yes	Presence of persistent COVID-19 symptoms	3.63	3.45	3.82	p = 0
Tachypnea acute COVID-19: yes	Symptom relapse	2.53	2.32	2.73	p = 2.9e-126
