## Supplementary Table S10 for "Phenotyping of acute and persistent COVID-19 features in the outpatient setting: exploratory analysis of an international cross-sectional online survey"

### Sheet: Sheet1
Cohort	Response	Co-variate	Method	Exp. estimate
North Tyrol	Symptom relapse	Intercept	logistic regression	0.34
North Tyrol	Symptom relapse	Sum of acute symptoms: 4Q	logistic regression	1.14
North Tyrol	Symptom relapse	Acute multi-organ phenotype symptoms: 4Q	logistic regression	1.29
North Tyrol	Symptom relapse	Contact with physician: yes	logistic regression	1.26
North Tyrol	Symptom relapse	Chest pain acute COVID-19: yes	logistic regression	1.28
North Tyrol	Symptom relapse	Imp. concentration acute COVID-19: yes	logistic regression	1.15
North Tyrol	Symptom relapse	Forgetfulness acute COVID-19: yes	logistic regression	1.13
South Tyrol	Symptom relapse	Intercept	logistic regression	0.223
South Tyrol	Symptom relapse	Subj. perception of COVID-19: not experienced before	logistic regression	1.03
South Tyrol	Symptom relapse	Sum of acute symptoms: 4Q	logistic regression	1.56
South Tyrol	Symptom relapse	Chest pain acute COVID-19: yes	logistic regression	1.01
South Tyrol	Symptom relapse	Tachycardia acute COVID-19: yes	logistic regression	1.04
South Tyrol	Symptom relapse	Palpitations acute COVID-19: yes	logistic regression	1.66
South Tyrol	Symptom relapse	Dizziness acute COVID-19: yes	logistic regression	1.03
South Tyrol	Symptom relapse	Confusion acute COVID-19: yes	logistic regression	1.17
North Tyrol	Sum of acute symptoms	Intercept	GLM Poisson	13.9
North Tyrol	Sum of acute symptoms	Quarantine duration: over 14 days	GLM Poisson	1.03
North Tyrol	Sum of acute symptoms	Sex: male	GLM Poisson	0.929
North Tyrol	Sum of acute symptoms	Sum of co-morbidities: 3 and more	GLM Poisson	1.05
North Tyrol	Sum of acute symptoms	Contact with physician: yes	GLM Poisson	1.18
North Tyrol	Sum of acute symptoms	COVID-19 no therapy: yes	GLM Poisson	0.96
North Tyrol	Sum of acute symptoms	COVID-19 anti-pyretic therapy: yes	GLM Poisson	1.06
South Tyrol	Sum of acute symptoms	Intercept	GLM Poisson	13.5
South Tyrol	Sum of acute symptoms	Employment sector: industry	GLM Poisson	0.983
South Tyrol	Sum of acute symptoms	BMI before COVID-19: obesity	GLM Poisson	1.11
South Tyrol	Sum of acute symptoms	Daily analgesia: yes	GLM Poisson	1
South Tyrol	Sum of acute symptoms	Sex: male	GLM Poisson	0.891
South Tyrol	Sum of acute symptoms	Pre-CoV sleep disorders: yes	GLM Poisson	1.01
South Tyrol	Sum of acute symptoms	Sum of co-morbidities: 3 and more	GLM Poisson	1.12
South Tyrol	Sum of acute symptoms	Daily medication: 5 drugs and more	GLM Poisson	1.1
South Tyrol	Sum of acute symptoms	Contact with physician: yes	GLM Poisson	1.24
South Tyrol	Sum of acute symptoms	COVID-19 no therapy: yes	GLM Poisson	0.926
South Tyrol	Sum of acute symptoms	COVID-19 anti-pyretic therapy: yes	GLM Poisson	1.02
South Tyrol	Sum of acute symptoms	COVID-19 antibiotic therapy: yes	GLM Poisson	1.07
North Tyrol	Presence of persistent COVID-19 symptoms	Intercept	logistic regression	0.274
North Tyrol	Presence of persistent COVID-19 symptoms	Daily ACE drugs: yes	logistic regression	0.833
North Tyrol	Presence of persistent COVID-19 symptoms	Acute multi-organ phenotype symptoms: 4Q	logistic regression	1.14
North Tyrol	Presence of persistent COVID-19 symptoms	Survey completion: winter spring 2021	logistic regression	1.4
North Tyrol	Presence of persistent COVID-19 symptoms	Hair loss: yes	logistic regression	1.07
North Tyrol	Presence of persistent COVID-19 symptoms	Contact with physician: yes	logistic regression	1.24
North Tyrol	Presence of persistent COVID-19 symptoms	Tachypnea acute COVID-19: yes	logistic regression	1.38
North Tyrol	Presence of persistent COVID-19 symptoms	Dyspnea acute COVID-19: yes	logistic regression	1.32
North Tyrol	Presence of persistent COVID-19 symptoms	Palpitations acute COVID-19: yes	logistic regression	1.11
North Tyrol	Presence of persistent COVID-19 symptoms	Dizziness acute COVID-19: yes	logistic regression	1.01
North Tyrol	Presence of persistent COVID-19 symptoms	Hyposmia/anosmia acute COVID-19: yes	logistic regression	1.5
North Tyrol	Presence of persistent COVID-19 symptoms	Hypogeusia/ageusia acute COVID-19: yes	logistic regression	1.06
North Tyrol	Presence of persistent COVID-19 symptoms	Sleeplessness acute COVID-19: yes	logistic regression	1.24
North Tyrol	Presence of persistent COVID-19 symptoms	Imp. concentration acute COVID-19: yes	logistic regression	1.21
North Tyrol	Presence of persistent COVID-19 symptoms	Forgetfulness acute COVID-19: yes	logistic regression	1.88
North Tyrol	Presence of persistent COVID-19 symptoms	Observation time: 61 - 120 days	logistic regression	1.14
North Tyrol	Presence of persistent COVID-19 symptoms	Observation time: 121 - 180 days	logistic regression	1.45
North Tyrol	Presence of persistent COVID-19 symptoms	Observation time: more than 180 days	logistic regression	1.41
South Tyrol	Presence of persistent COVID-19 symptoms	Intercept	logistic regression	0.455
South Tyrol	Presence of persistent COVID-19 symptoms	Subj. perception of COVID-19: not experienced before	logistic regression	1.19
South Tyrol	Presence of persistent COVID-19 symptoms	Fatigue acute COVID-19: yes	logistic regression	1.12
South Tyrol	Presence of persistent COVID-19 symptoms	Sum of acute symptoms: 2Q	logistic regression	0.919
South Tyrol	Presence of persistent COVID-19 symptoms	Pre-CoV sleep disorders: yes	logistic regression	1.71
South Tyrol	Presence of persistent COVID-19 symptoms	SARS-CoV2 outbreak: winter spring 2021	logistic regression	0.553
South Tyrol	Presence of persistent COVID-19 symptoms	Hair loss: yes	logistic regression	1.08
South Tyrol	Presence of persistent COVID-19 symptoms	Tachypnea acute COVID-19: yes	logistic regression	1.5
South Tyrol	Presence of persistent COVID-19 symptoms	Tachycardia acute COVID-19: yes	logistic regression	1.16
South Tyrol	Presence of persistent COVID-19 symptoms	Bone pain acute COVID-19: yes	logistic regression	1.13
South Tyrol	Presence of persistent COVID-19 symptoms	Dizziness acute COVID-19: yes	logistic regression	1.09
South Tyrol	Presence of persistent COVID-19 symptoms	Headache acute COVID-19: yes	logistic regression	1
South Tyrol	Presence of persistent COVID-19 symptoms	Hyposmia/anosmia acute COVID-19: yes	logistic regression	1.3
South Tyrol	Presence of persistent COVID-19 symptoms	Hypogeusia/ageusia acute COVID-19: yes	logistic regression	1.31
South Tyrol	Presence of persistent COVID-19 symptoms	Confusion acute COVID-19: yes	logistic regression	1.85
South Tyrol	Presence of persistent COVID-19 symptoms	Forgetfulness acute COVID-19: yes	logistic regression	1.52
South Tyrol	Presence of persistent COVID-19 symptoms	Red eyes acute COVID-19: yes	logistic regression	1.21
South Tyrol	Presence of persistent COVID-19 symptoms	Observation time: more than 180 days	logistic regression	1.02
North Tyrol	Over 50% physical performance loss	Intercept	logistic regression	0.0595
North Tyrol	Over 50% physical performance loss	Sum of acute symptoms: 4Q	logistic regression	1.26
North Tyrol	Over 50% physical performance loss	Acute multi-organ phenotype symptoms: 4Q	logistic regression	1.38
North Tyrol	Over 50% physical performance loss	Pre-CoV depression/anxiety: yes	logistic regression	1.5
North Tyrol	Over 50% physical performance loss	Contact with physician: yes	logistic regression	1.15
North Tyrol	Over 50% physical performance loss	Tachypnea acute COVID-19: yes	logistic regression	1.03
North Tyrol	Over 50% physical performance loss	Chest pain acute COVID-19: yes	logistic regression	1.02
North Tyrol	Over 50% physical performance loss	Confusion acute COVID-19: yes	logistic regression	1.01
North Tyrol	Over 50% physical performance loss	Tingling feet acute COVID-19: yes	logistic regression	1.06
North Tyrol	Over 50% physical performance loss	Forgetfulness acute COVID-19: yes	logistic regression	1.08
South Tyrol	Over 50% physical performance loss	Intercept	logistic regression	0.0607
South Tyrol	Over 50% physical performance loss	Daily analgesia: yes	logistic regression	1.44
South Tyrol	Over 50% physical performance loss	Sum of acute symptoms: 4Q	logistic regression	1.23
South Tyrol	Over 50% physical performance loss	Acute multi-organ phenotype symptoms: 4Q	logistic regression	1.31
South Tyrol	Over 50% physical performance loss	Cardiovascular disease: yes	logistic regression	1.13
South Tyrol	Over 50% physical performance loss	Chest pain acute COVID-19: yes	logistic regression	1.02
South Tyrol	Over 50% physical performance loss	Numb feet acute COVID-19: yes	logistic regression	1.02
South Tyrol	Over 50% physical performance loss	Imp. walk acute COVID-19: yes	logistic regression	1.9
