## Supplementary Table S11 for "Phenotyping of acute and persistent COVID-19 features in the outpatient setting: exploratory analysis of an international cross-sectional online survey"

### Sheet: Sheet1
Response	Score formula
Symptom relapse	LPS = -1.08 × (Intercept) + 0.129 × (# acute symptoms: 4Q) + 0.253 × (# acute MOP symptoms: 4Q) + 0.234 × (Contact physician: yes) + 0.249 × (Acute chest pain: yes) + 0.14 × (Acute imp. concentration: yes) + 0.126 × (Acute forgetfulness: yes)
Presence of persistent COVID-19 symptoms	LPS = -1.29 × (Intercept) + -0.183 × (Daily ACE: yes) + 0.133 × (# acute MOP symptoms: 4Q) + 0.338 × (Surv. completion: winter spring 2021) + 0.0654 × (Hair loss: yes) + 0.214 × (Contact physician: yes) + 0.322 × (Acute tachypnea: yes) + 0.275 × (Acute dyspnea: yes) + 0.104 × (Acute palpitations: yes) + 0.00902 × (Acute dizziness: yes) + 0.404 × (Acute hyposmia/anosmia: yes) + 0.0621 × (Acute hyp…
Over 50% physical performance loss	LPS = -2.82 × (Intercept) + 0.23 × (# acute symptoms: 4Q) + 0.319 × (# acute MOP symptoms: 4Q) + 0.403 × (Pre-CoV depr/anxiety: yes) + 0.142 × (Contact physician: yes) + 0.028 × (Acute tachypnea: yes) + 0.0203 × (Acute chest pain: yes) + 0.00996 × (Acute confusion: yes) + 0.0571 × (Acute tingling feet: yes) + 0.0726 × (Acute forgetfulness: yes)
