## Supplementary Table S1 for "Phenotyping of acute and persistent COVID-19 features in the outpatient setting: exploratory analysis of an international cross-sectional online survey"

### Sheet: Sheet1
Variable name	Variable short name	Unit	Description	Cutpoints	Levels	Variable type
Patient ID	ID		patient ID
Study completion date	Study compl.		date of the study completion			timestamp
Result number	# results		number of filled surveys for participant			timestamp
Study center	Study center		study center/cohort		TY, STY	demographic
Study completion date	Study compl.		date of the study completion			timestamp
Survey responder	Responder		person completing the survey		self, representative	timestamp
Sex	Sex		participant’s sex		female, male	demographic
Education	Education		Highest education grade		elementary, apprenticeship, secondary, tertiary	demographic
Region	Region		Region of residence			demographic
Region	Region		Residence in the state capital region or other		capital, non-capital	demographic
Native language	Native language		Participant’s mother tongue		German, Italian, Ladin, Other	demographic
Age	Age	years	Participant’s age at survey completion			demographic
Age	Age		Participant’s age class (30 or less, 31 – 65, 66 or more)	0, 30, 65, Inf	young, middle-aged, elderly	demographic
Household size	Household size	persons	Household size in persons			demographic
Household size	Household size		Household size class: single, pair or bigger	0, 1, 2, Inf	single, pair, family/community	demographic
Positive household members	#CoV in household	persons	Positive household members, including the participant			disease course
Positive household members	#CoV in household		Positive household members, including the participant, class	0, 1, 2, Inf	1, 2, over 2	disease course
Height	Height	cm	Body height			demographic
Weight before COVID-19	Weight before CoV	kg	Body weight before COVID-19			demographic
Recent weight	Recent weight	kg	Body weight at survey completion			demographic
BMI before COVID-19	BMI before CoV	kg/m2	Body mass index before COVID-19			demographic
Recent BMI	Recent BMI	kg/m2	Body mass index at study completion			demographic
BMI before COVID-19	BMI before CoV		Body mass index class before COVID-19	0, 25, 30, Inf	normal, overweigth, obesity	demographic
Recent BMI	Recent BMI		Body mass index class at survey completion	0, 25, 30, Inf	normal, overweigth, obesity	demographic
Employment status	Empl. status		Employment status before COVID-19		employed, unemployed, leave, retired	demographic
Employment sector	Empl. sector		Employment sector		other, gastronomy/tourism, health services, food trade, public transportation, emergency services, construction, administration/office, industry, agriculture, education	demographic
Survey completion	Surv. completion		Survey completion time class		fall 2020, winter/spring 2021	timestamp
Co-morbidity absent	Comorb. Absent		Any comorbidity or acute condition present before acute COVID-19		no, yes	co-morbidity
Autoimmunity	Autoimmunity		Autoimmune disease before acute COVID-19		no, yes	co-morbidity
Anemia	Anemia		Anemia before acute COVID-19		no, yes	co-morbidity
Hypertension	Hypertension		Hypertension before acute COVID-19		no, yes	co-morbidity
Pre-CoV depression/anxiety	Pre-CoV depr/anxiety		Depression, anxiety or burnout before acute COVID-19		no, yes	co-morbidity
Diabetes	Diabetes		Diabetes before acute COVID-19		no, yes	co-morbidity
Pre-CoV epilepsy	Pre-CoV epilepsy		Epilepsy before acute COVID-19		no, yes	co-morbidity
Dementia	Dementia		Dementia before acute COVID-19		no, yes	co-morbidity
Surgery before COVID-19	Surg. Before CoV		Surgery within six months before COVID-19		no, yes	co-morbidity
Freq. resp. infections	Freq. resp. inf.		Frequent upper respiratory tract infections (more than two per year) before COVID-19		no, yes	co-morbidity
Cardiovascular disease	CVD		Cardiovascular disease before acute COVID-19		no, yes	co-morbidity
Hay fever/allergy	Allergy		Hay fever or allergy before acute COVID-19		no, yes	co-morbidity
Malignancy	Malignancy		Malignancy before acute COVID-19		no, yes	co-morbidity
Feet paresthesia	Paresthesia		Feet/leg paresthesia before acute COVID-19		no, yes	co-morbidity
Gastrointestinal disease	GI disease		Gastrointestinal disease before COVID-19		no, yes	co-morbidity
Pulmonary disease	Lung dis.		Pulmonary disease before COVID-19		no, yes	co-morbidity
Freq. bact. Infections	Freq. bact. Inf		Frequent bacterial infections requiring antibiotic treatment (more than two per year) before COVID-19		no, yes	co-morbidity
Multiple sclerosis	MS		Multiple sclerosis before COVID-19		no, yes	co-morbidity
Sleep apnea	Sleep apnea		Night apnea before COVID-19		no, yes	co-morbidity
Bruxism	Bruxism		Bruxism before COVID-19		no, yes	co-morbidity
Chronic kidney disease	CKD		Chronic kidney disease before COVID-19		no, yes	co-morbidity
Parkinson disease	Parkinson		Parkinson disease before COVID-19		no, yes	co-morbidity
Pre-CoV sleep disorders	Pre-CoV sleep disord.		Sleep disorders before COVID-19		no, yes	co-morbidity
Stroke	Stroke		Stroke before COVID-19		no, yes	co-morbidity
Embolism	Embolism		Thromboembolism before COVID-19		no, yes	co-morbidity
Transplantation	Transplantation		Transplantation before COVID-19		no, yes	co-morbidity
Sum of co-morbidities	# comorb.		Sum of the co-morbidities queried in the survey			co-morbidity
Sum of co-morbidities	# comorb.		Class of the sum of the co-morbidities queried in the survey		absent, 1, 2, 3 and more	co-morbidity
Daily medication	Daily medic.		Daily medication class, number of drugs taken daily before COVID-19			medication
Daily immunosuppressive drugs	Daily immunsupp.		Daily intake of immunosuppressive drugs before COVID-19		no, yes	medication
Daily corticosteroids	Daily corticost.		Daily intake of corticosteroids before COVID-19		no, yes	medication
Daily ACE drugs	Daily ACE		Daily intake of ACE drugs before COVID-19		no, yes	medication
Daily analgesia	Daily analgesia		Daily intake of analgesia before COVID-19		no, yes	medication
Daily anticoagulation	Daily anticoag.		Daily intake of anticoagulation drugs before COVID-19		no, yes	medication
Type of anti-coagulation drug	Anticoag. type		Type of anti-coagulation drug taken daily before COVID-19			medication
Flu vaccination status	Flu vacc.		Flu vaccination status before COVID-19		no, yes, yearly, unknown	medication
Recent flu vaccination status	Flu vacc.		Recent (season 2020/2021) vaccination received before COVID-19		no, yes	medication
Pneumococcal vaccination status	Pneumo. vacc		Pneumococci vaccination status before COVID-19		no, yes, unknown	medication
Pneumococcal vaccination status	Pneumo. vacc		Pneumococci vaccination status before COVID-19, unknown recoded to NA		no, yes	medication
Smoking history	Smoking		Smoking history before COVID-19		never, former, active	demographic
Pos. test date	Pos. test		Date of the first positive SARS-CoV2 test			disease course
Symptom onset date	Symptom onset		Date of the first COVID-19 symptoms			disease course
Contact with infected person	Inf. contact		Contact with an infected person before symptom onset		no, yes	disease course
Contact to onset	Contact-onset	days	Time between the contact and symptom onset			disease course
Contact to onset	Contact-onset		Class of time between the contact and symptom onset	0, 4, Inf	0 - 4 days, over 5 days	disease course
Quarantine duration	Quarantine	days	Quarantine duration			disease course
Quarantine duration	Quarantine		Quarantine duration class	0, 10, 14, Inf	0 - 10 days, 11 - 14 days, over 15 days	disease course
Testing authority	Test auth.		Testing authority		screening station, mobile team, GP, hospital	disease course
Result waiting time	Days to res.	days	Waiting time for the test result		same day, next day, in 2 days, in 3 - 4 days, in 5 days or longer	disease course
Res. reporting authority	Res. report. auth		Result reporting authority			disease course
COVID-19 information quality	CoV inf. quality		Quality of information on COVID-19 provided be the test reporting authority		no, partially, yes	disease course
Support from authority	Auth. support		Support from an authority during quarantine		no, yes	disease course
Supporting authority	Supp. authority		The authority providing support during quarantine		authority, GP	disease course
Quality of support	Supp. quality		Quality of the support during quarantine		no, little, fairly, much	disease course
Diagnosis: PCR	Diagn.: PCR		Diagnosis by PCR		no, yes	disease course
Diagnosis: seropositivity	Diagn.: AB		Diagnosis by anti-SARS-CoV2 antibody seropositivity		no, yes	disease course
Asymptomatic course	Asymptomatic		Asymptomatic course		no, yes	disease course
Result reported by the testing authority	Res. report by test auth.		Result report by the testing authority		no, yes	disease course
Result reported by the hospital	Res. report by hospital		Result reported by the hospital		no, yes	disease course
Result reported by another body	Res. report by other		Result reported by another body		no, yes	disease course
Test positivity duration	Test. pos. duration	weeks	Duration of the test positivity			disease course
Test not repeated	Test not repeated		Was the SARS-CoV2 test repeated		no, yes	disease course
Anti-SARS-CoV2 antibodies after infection	Anti-SARS-CoV2 antibodies after infection		Anti-SARS-CoV2 antibodies after infection		no, yes	disease course
SARS-CoV2 outbreak	CoV outbreak		Infection during the spring 2020, summer/fall 2020, winter/spring 2021		spring 2020, summer/fall 2020, winter/spring 2021	disease course
Asymptomatic course	Asymptomatic		Asymptomatic course of acute COVID-19		no, yes	disease course
Hair loss	Hair loss		Hair loss during/after acute COVID-19		no, yes	disease course
Weight loss	Weight loss		Weight loss during/after acute COVID-19		no, yes	disease course
Weight loss	Weight loss	kg	Weight loss during/after acute COVID-19			disease course
Weight loss	Weight loss		Class of weight loss during/after acute COVID-19	0, 2, 5, Inf	none, mild, moderate, severe	disease course
Surgery during COVID-19	Surg. During CoV		Surgery during acute COVID-19		no, yes	disease course
Surgery during COVID-19	Surg. During CoV		Type of surgery during acute COVID-19			disease course
Severe illness feeling	Illness feeling		Subjective feeling of acute infection		1 week, 2 weeks, 3 weeks, 4 weeks, over 4 weeks	disease course
Prolonged severe illness feeling	Prolong. illness feeling		Subjective feeling of acute infection for more than two weeks after the symptom onset		no, yes	disease course
Symptom relapse	Symptom relapse		Relapse of the symptoms after complete resolution		no, yes	disease course
Subj. perception of COVID-19	Subj. CoV percept.		Subjective perception of acute COVID-19		cold-like, gastroenteritis, flu-like, not experienced before	disease course
Contact with physician	Contact physician		Contact with a physician during acute COVID-19		no, yes	disease course
COVID-19 hospitalization	CoV hosp.		Hospitalization during acute COVID-19		no, yes	disease course
COVID-19 hospitalization	CoV hosp.	days	Hospitalization during acute COVID-19			disease course
COVID-19 ICU	CoV ICU		Stay at ICU during acute COVID-19		no, yes	disease course
COVID-19 pregnancy problems	CoV pregn. Problems		Complications in pregnancy during acute COVID-19		no, yes	disease course
COVID-19 pregnancy problems	CoV pregn. Problems		Description of complications in pregnancy during acute COVID-19			disease course
COVID-19 labor problems	CoV labor problems		Complications of labor during acute COVID-19		no, yes	disease course
COVID-19 labor problems	CoV labor problems		Description of complications of labor during acute COVID-19			disease course
Baby separated after birth	Baby separated after birth		Baby separated after birth during acute COVID-19		no, yes	disease course
COVID-19 breast feeding problems	COVID-19 breast feeding problems		Breast feeding problems because of COVID-19		no, yes	disease course
COVID-19 breast feeding problems	COVID-19 breast feeding problems		Type of breast feeding problems because of COVID-19			disease course
COVID-19 bonding problems	COVID-19 bonding problems		Baby bonding problems because of COVID-19		no, yes	disease course
COVID-19 bonding problems	COVID-19 bonding problems		Type of baby bonding problems because of COVID-19			disease course
COVID-19 partner birth	COVID-19 partner birth		Was the partner present at birth during COVID-19?		no, yes	disease course
COVID-19 partner visit after birth	COVID-19 partner visit after birth		Was the partner allow to visit you after birth during COVID-19		no, yes	disease course
Contact with GP	GP contact		Contact with a GP during acute COVID-19		no, yes	disease course
Contact with internist	Internist contact		Contact with an internist during acute COVID-19		no, yes	disease course
Contact with pulmonologist	Pulm. contact		Contact with a pulmonologist during acute COVID-19		no, yes	disease course
Contact with neurologist	Neurolog. Contact		Contact with a neurologist during acute COVID-19		no, yes	disease course
Contact with other phys.	Contact with other phys.		Contact with another physician during acute COVID-19		no, yes	disease course
Contact with healthline	Contact with healthline		Contact with a health hotline during acute COVID-19		no, yes	disease course
Contact with emergency	Contact with emergency		Contact with a health emergency during acute COVID-19		no, yes	disease course
COVID-19 no therapy	CoV no therapy		No medication taken against COVID-19 symptoms		no, yes	disease course
COVID-19 anti-pyretic therapy	CoV anti-pyretic		Anti-pyretic medication taken against COVID-19 symptoms		no, yes	disease course
COVID-19 antibiotic therapy	CoV antibiotic		Antibiotic medication taken against COVID-19 symptoms		no, yes	disease course
COVID-19 pregnancy	CoV pregnancy		Pregnancy during acute COVID-19		no, yes	disease course
COVID-19 birth	CoV birth		Birth during acute COVID-19		no, yes	disease course
COVID-19 breast feeding	CoV breast feeding		Breast feeding during acute COVID-19		no, yes	disease course
COVID-19 special circumstances absent	CoVspecial circumstances absent		No special circumstances or acute medical procedures during acute COVID-19		no, yes	disease course
Fever	Fever		Fever		absent, 1 - 3 days, up to 1 week, up to 2 weeks, up to 4 weeks, up to 3 months, up to 6 months, over 6 months	symptoms
Fever acute COVID-19	Acute fever		Fever during acute COVID-19 (first two weeks)		no, yes	symptoms
Fever sub-acute COVID-19	Sub. fever		Fever during sub-acute COVID-19 (2 – 4 weeks)		no, yes	symptoms
Fever post-acute COVID-19	Persist. fever		Persistent fever (4 weeks or longer)		no, yes	symptoms
Shivering	Shivering		Shivering		absent, 1 - 3 days, up to 1 week, up to 2 weeks, up to 4 weeks, up to 3 months, up to 6 months, over 6 months	symptoms
Shivering acute COVID-19	Acute shivering		Shivering during acute COVID-19 (first two weeks)		no, yes	symptoms
Shivering sub-acute COVID-19	Sub. shivering		Shivering during sub-acute COVID-19 (2 – 4 weeks)		no, yes	symptoms
Shivering post-acute COVID-19	Persist. shivering		Persistent shivering (4 weeks or longer)		no, yes	symptoms
Sore throat	Sore throat		Sore throat		absent, 1 - 3 days, up to 1 week, up to 2 weeks, up to 4 weeks, up to 3 months, up to 6 months, over 6 months	symptoms
Sore throat acute COVID-19	Acute sore throat		Sore throat during acute COVID-19 (first two weeks)		no, yes	symptoms
Sore throat sub-acute COVID-19	Sub. sore throat		Sore throat during sub-acute COVID-19 (2 – 4 weeks)		no, yes	symptoms
Sore throat post-acute COVID-19	Persist. sore throat		Persistent sore throat (4 weeks or longer)		no, yes	symptoms
Running nose	Running nose		Running nose		absent, 1 - 3 days, up to 1 week, up to 2 weeks, up to 4 weeks, up to 3 months, up to 6 months, over 6 months	symptoms
Running nose acute COVID-19	Acute running nose		Running nose during acute COVID-19 (first two weeks)		no, yes	symptoms
Running nose sub-acute COVID-19	Sub. running nose		Running nose during sub-acute COVID-19 (2 – 4 weeks)		no, yes	symptoms
Running nose post-acute COVID-19	Persist. running nose		Persistent running nose (4 weeks or longer)		no, yes	symptoms
Fatigue	Fatigue		Fatigue		absent, 1 - 3 days, up to 1 week, up to 2 weeks, up to 4 weeks, up to 3 months, up to 6 months, over 6 months	symptoms
Fatigue acute COVID-19	Acute fatigue		Fatigue during acute COVID-19 (first two weeks)		no, yes	symptoms
Fatigue sub-acute COVID-19	Sub. fatigue		Fatigue during sub-acute COVID-19 (2 – 4 weeks)		no, yes	symptoms
Fatigue post-acute COVID-19	Persist. fatigue		Persistent fatigue (4 weeks or longer)		no, yes	symptoms
Dry cough	Dry cough		Dry cough		absent, 1 - 3 days, up to 1 week, up to 2 weeks, up to 4 weeks, up to 3 months, up to 6 months, over 6 months	symptoms
Dry cough acute COVID-19	Acute dry cough		Dry cough during acute COVID-19 (first two weeks)		no, yes	symptoms
Dry cough sub-acute COVID-19	Sub. dry cough		Dry cough during sub-acute COVID-19 (2 – 4 weeks)		no, yes	symptoms
Dry cough post-acute COVID-19	Persist. dry cough		Persistent dry cough (4 weeks or longer)		no, yes	symptoms
Wet cough	Wet cough		Wet cough		absent, 1 - 3 days, up to 1 week, up to 2 weeks, up to 4 weeks, up to 3 months, up to 6 months, over 6 months	symptoms
Wet cough acute COVID-19	Acute wet cough		Wet cough during acute COVID-19 (first two weeks)		no, yes	symptoms
Wet cough sub-acute COVID-19	Sub. wet cough		Wet cough during sub-acute COVID-19 (2 – 4 weeks)		no, yes	symptoms
Wet cough post-acute COVID-19	Persist. wet cough		Persistent wet cough (4 weeks or longer)		no, yes	symptoms
Tachypnea	Tachypnea		Tachypnea		absent, 1 - 3 days, up to 1 week, up to 2 weeks, up to 4 weeks, up to 3 months, up to 6 months, over 6 months	symptoms
Tachypnea acute COVID-19	Acute tachypnea		Tachypnea during acute COVID-19 (first two weeks)		no, yes	symptoms
Tachypnea sub-acute COVID-19	Sub. Tachypnea		Tachypnea during sub-acute COVID-19 (2 – 4 weeks)		no, yes	symptoms
Tachypnea post-acute COVID-19	Persist. Tachypnea		Persistent tachypnea (4 weeks or longer)		no, yes	symptoms
Dyspnea	Dyspnea		Dyspnea		absent, 1 - 3 days, up to 1 week, up to 2 weeks, up to 4 weeks, up to 3 months, up to 6 months, over 6 months	symptoms
Dyspnea acute COVID-19	Acute dyspnea		Dyspnea during acute COVID-19 (first two weeks)		no, yes	symptoms
Dyspnea sub-acute COVID-19	Sub. dyspnea		Dyspnea during sub-acute COVID-19 (2 – 4 weeks)		no, yes	symptoms
Dyspnea post-acute COVID-19	Persist. dyspnea		Persistent dyspnea (4 weeks or longer)		no, yes	symptoms
Chest pain	Chest pain		Chest pain		absent, 1 - 3 days, up to 1 week, up to 2 weeks, up to 4 weeks, up to 3 months, up to 6 months, over 6 months	symptoms
Chest pain acute COVID-19	Acute chest pain		Chest pain during acute COVID-19 (first two weeks)		no, yes	symptoms
Chest pain sub-acute COVID-19	Sub. chest pain		Chest pain during sub-acute COVID-19 (2 – 4 weeks)		no, yes	symptoms
Chest pain post-acute COVID-19	Persist. chest pain		Persistent chest pain (4 weeks or longer)		no, yes	symptoms
Tachycardia	Tachycardia		Tachycardia		absent, 1 - 3 days, up to 1 week, up to 2 weeks, up to 4 weeks, up to 3 months, up to 6 months, over 6 months	symptoms
Tachycardia acute COVID-19	Acute tachycardia		Tachycardia during acute COVID-19 (first two weeks)		no, yes	symptoms
Tachycardia sub-acute COVID-19	Sub. tachycardia		Tachycardia during sub-acute COVID-19 (2 – 4 weeks)		no, yes	symptoms
Tachycardia post-acute COVID-19	Persist. tachycardia		Persistent tachycardia (4 weeks or longer)		no, yes	symptoms
Palpitations	Palpitations		Palpitations		absent, 1 - 3 days, up to 1 week, up to 2 weeks, up to 4 weeks, up to 3 months, up to 6 months, over 6 months	symptoms
Palpitations acute COVID-19	Acute palpitations		Palpitations during acute COVID-19 (first two weeks)		no, yes	symptoms
Palpitations sub-acute COVID-19	Sub. palpitations		Palpitations during sub-acute COVID-19 (2 – 4 weeks)		no, yes	symptoms
Palpitations post-acute COVID-19	Persist. palpitations		Persistent palpitations (4 weeks or longer)		no, yes	symptoms
Joint pain	Joint pain		Joint pain		absent, 1 - 3 days, up to 1 week, up to 2 weeks, up to 4 weeks, up to 3 months, up to 6 months, over 6 months	symptoms
Joint pain acute COVID-19	Acute joint pain		Joint pain during acute COVID-19 (first two weeks)		no, yes	symptoms
Joint pain sub-acute COVID-19	Sub. joint pain		Joint pain during sub-acute COVID-19 (2 – 4 weeks)		no, yes	symptoms
Joint pain post-acute COVID-19	Persist. joint pain		Persistent joint pain (4 weeks or longer)		no, yes	symptoms
Bone pain	Bone pain		Bone pain		absent, 1 - 3 days, up to 1 week, up to 2 weeks, up to 4 weeks, up to 3 months, up to 6 months, over 6 months	symptoms
Bone pain acute COVID-19	Acute bone pain		Bone pain during acute COVID-19 (first two weeks)		no, yes	symptoms
Bone pain sub-acute COVID-19	Sub. bone pain		Bone pain during sub-acute COVID-19 (2 – 4 weeks)		no, yes	symptoms
Bone pain post-acute COVID-19	Persist. bone pain		Persistent bone pain (4 weeks or longer)		no, yes	symptoms
Muscle pain	Muscle pain		Muscle pain		absent, 1 - 3 days, up to 1 week, up to 2 weeks, up to 4 weeks, up to 3 months, up to 6 months, over 6 months	symptoms
Muscle pain acute COVID-19	Acute muscle pain		Muscle pain during acute COVID-19 (first two weeks)		no, yes	symptoms
Muscle pain sub-acute COVID-19	Sub. muscle pain		Muscle pain during sub-acute COVID-19 (2 – 4 weeks)		no, yes	symptoms
Muscle pain post-acute COVID-19	Persist. muscle pain		Persistent muscle pain (4 weeks or longer)		no, yes	symptoms
Abdominal pain	Abd. pain		Abd. pain		absent, 1 - 3 days, up to 1 week, up to 2 weeks, up to 4 weeks, up to 3 months, up to 6 months, over 6 months	symptoms
Abd. pain acute COVID-19	Acute abd. pain		Abd. pain during acute COVID-19 (first two weeks)		no, yes	symptoms
Abd. pain sub-acute COVID-19	Sub. abd. pain		Abd. pain during sub-acute COVID-19 (2 – 4 weeks)		no, yes	symptoms
Abd. pain post-acute COVID-19	Persist. abd. pain		Persistent abd. pain (4 weeks or longer)		no, yes	symptoms
Nausea	Nausea		Nausea		absent, 1 - 3 days, up to 1 week, up to 2 weeks, up to 4 weeks, up to 3 months, up to 6 months, over 6 months	symptoms
Nausea acute COVID-19	Acute nausea		Nausea during acute COVID-19 (first two weeks)		no, yes	symptoms
Nausea sub-acute COVID-19	Sub. nausea		Nausea during sub-acute COVID-19 (2 – 4 weeks)		no, yes	symptoms
Nausea post-acute COVID-19	Persist. nausea		Persistent nausea (4 weeks or longer)		no, yes	symptoms
Vomiting	Vomiting		Vomiting		absent, 1 - 3 days, up to 1 week, up to 2 weeks, up to 4 weeks, up to 3 months, up to 6 months, over 6 months	symptoms
Vomiting acute COVID-19	Acute vomiting		Vomiting during acute COVID-19 (first two weeks)		no, yes	symptoms
Vomiting sub-acute COVID-19	Sub. vomiting		Vomiting during sub-acute COVID-19 (2 – 4 weeks)		no, yes	symptoms
Vomiting post-acute COVID-19	Persist. vomiting		Persistent vomiting (4 weeks or longer)		no, yes	symptoms
Dim. appetite	Dim. appetite		Dim. appetite		absent, 1 - 3 days, up to 1 week, up to 2 weeks, up to 4 weeks, up to 3 months, up to 6 months, over 6 months	symptoms
Dim. appetite acute COVID-19	Acute dim. appetite		Dim. appetite during acute COVID-19 (first two weeks)		no, yes	symptoms
Dim. appetite sub-acute COVID-19	Sub. dim. appetite		Dim. appetite during sub-acute COVID-19 (2 – 4 weeks)		no, yes	symptoms
Dim. appetite post-acute COVID-19	Persist. dim. appetite		Persistent dim. appetite (4 weeks or longer)		no, yes	symptoms
Diarrhea	Diarrhea		Diarrhea		absent, 1 - 3 days, up to 1 week, up to 2 weeks, up to 4 weeks, up to 3 months, up to 6 months, over 6 months	symptoms
Diarrhea acute COVID-19	Acute diarrhea		Diarrhea during acute COVID-19 (first two weeks)		no, yes	symptoms
Diarrhea sub-acute COVID-19	Sub. diarrhea		Diarrhea during sub-acute COVID-19 (2 – 4 weeks)		no, yes	symptoms
Diarrhea post-acute COVID-19	Persist. diarrhea		Persistent diarrhea (4 weeks or longer)		no, yes	symptoms
Dizziness	Dizziness		Dizziness		absent, 1 - 3 days, up to 1 week, up to 2 weeks, up to 4 weeks, up to 3 months, up to 6 months, over 6 months	symptoms
Dizziness acute COVID-19	Acute dizziness		Dizziness during acute COVID-19 (first two weeks)		no, yes	symptoms
Dizziness sub-acute COVID-19	Sub. dizziness		Dizziness during sub-acute COVID-19 (2 – 4 weeks)		no, yes	symptoms
Dizziness post-acute COVID-19	Persist. dizziness		Persistent dizziness (4 weeks or longer)		no, yes	symptoms
Headache	Headache		Headache		absent, 1 - 3 days, up to 1 week, up to 2 weeks, up to 4 weeks, up to 3 months, up to 6 months, over 6 months	symptoms
Headache acute COVID-19	Acute headache		Headache during acute COVID-19 (first two weeks)		no, yes	symptoms
Headache sub-acute COVID-19	Sub. headache		Headache during sub-acute COVID-19 (2 – 4 weeks)		no, yes	symptoms
Headache post-acute COVID-19	Persist. headache		Persistent headache (4 weeks or longer)		no, yes	symptoms
Hypo/anosmia	Hypo/anosmia		Hyposmia/anosmia		absent, 1 - 3 days, up to 1 week, up to 2 weeks, up to 4 weeks, up to 3 months, up to 6 months, over 6 months	symptoms
Hyposmia/anosmia acute COVID-19	Acute hyposmia/anosmia		Hyposmia/anosmia during acute COVID-19 (first two weeks)		no, yes	symptoms
Hyposmia/anosmia sub-acute COVID-19	Sub. hyposmia/anosmia		Hyposmia/anosmia during sub-acute COVID-19 (2 – 4 weeks)		no, yes	symptoms
Hyposmia/anosmia post-acute COVID-19	Persist. hyposmia/anosmia		Persistent hyposmia/anosmia (4 weeks or longer)		no, yes	symptoms
Hypo/ageusia	Hypo/ageusia		Hypogeusia/ageusia		absent, 1 - 3 days, up to 1 week, up to 2 weeks, up to 4 weeks, up to 3 months, up to 6 months, over 6 months	symptoms
Hypogeusia/ageusia acute COVID-19	Acute hypogeusia/ageusia		Hypogeusia/ageusia during acute COVID-19 (first two weeks)		no, yes	symptoms
Hypogeusia/ageusia sub-acute COVID-19	Sub. hypogeusia/ageusia		Hypogeusia/ageusia during sub-acute COVID-19 (2 – 4 weeks)		no, yes	symptoms
Hypogeusia/ageusia post-acute COVID-19	Persist. hypogeusia/ageusia		Persistent hypogeusia/ageusia (4 weeks or longer)		no, yes	symptoms
Confusion	Confusion		Confusion		absent, 1 - 3 days, up to 1 week, up to 2 weeks, up to 4 weeks, up to 3 months, up to 6 months, over 6 months	symptoms
Confusion acute COVID-19	Acute confusion		Confusion during acute COVID-19 (first two weeks)		no, yes	symptoms
Confusion sub-acute COVID-19	Sub. confusion		Confusion during sub-acute COVID-19 (2 – 4 weeks)		no, yes	symptoms
Confusion post-acute COVID-19	Persist. confusion		Persistent confusion (4 weeks or longer)		no, yes	symptoms
Tingling feet	Tingling feet		Tingling feet		absent, 1 - 3 days, up to 1 week, up to 2 weeks, up to 4 weeks, up to 3 months, up to 6 months, over 6 months	symptoms
Tingling feet acute COVID-19	Acute tingling feet		Tingling feet during acute COVID-19 (first two weeks)		no, yes	symptoms
Tingling feet sub-acute COVID-19	Sub. tingling feet		Tingling feet during sub-acute COVID-19 (2 – 4 weeks)		no, yes	symptoms
Tingling feet post-acute COVID-19	Persist. tingling feet		Persistent tingling feet (4 weeks or longer)		no, yes	symptoms
Tingling hands	Tingling hands		Tingling hands		absent, 1 - 3 days, up to 1 week, up to 2 weeks, up to 4 weeks, up to 3 months, up to 6 months, over 6 months	symptoms
Tingling hands acute COVID-19	Acute tingling hands		Tingling hands during acute COVID-19 (first two weeks)		no, yes	symptoms
Tingling hands sub-acute COVID-19	Sub. tingling hands		Tingling hands during sub-acute COVID-19 (2 – 4 weeks)		no, yes	symptoms
Tingling hands post-acute COVID-19	Persist. tingling hands		Persistent tingling hands (4 weeks or longer)		no, yes	symptoms
Burning feet	Burning feet		Burning feet		absent, 1 - 3 days, up to 1 week, up to 2 weeks, up to 4 weeks, up to 3 months, up to 6 months, over 6 months	symptoms
Burning feet acute COVID-19	Acute burning feet		Burning feet during acute COVID-19 (first two weeks)		no, yes	symptoms
Burning feet sub-acute COVID-19	Sub. burning feet		Burning feet during sub-acute COVID-19 (2 – 4 weeks)		no, yes	symptoms
Burning feet post-acute COVID-19	Persist. burning feet		Persistent burning feet (4 weeks or longer)		no, yes	symptoms
Burning hands	Burning hands		Burning hands		absent, 1 - 3 days, up to 1 week, up to 2 weeks, up to 4 weeks, up to 3 months, up to 6 months, over 6 months	symptoms
Burning hands acute COVID-19	Acute burning hands		Burning hands during acute COVID-19 (first two weeks)		no, yes	symptoms
Burning hands sub-acute COVID-19	Sub. burning hands		Burning hands during sub-acute COVID-19 (2 – 4 weeks)		no, yes	symptoms
Burning hands post-acute COVID-19	Persist. burning hands		Persistent burning hands (4 weeks or longer)		no, yes	symptoms
Numb feet	Numb feet		Numb feet		absent, 1 - 3 days, up to 1 week, up to 2 weeks, up to 4 weeks, up to 3 months, up to 6 months, over 6 months	symptoms
Numb feet acute COVID-19	Acute numb feet		Numb feet during acute COVID-19 (first two weeks)		no, yes	symptoms
Numb feet sub-acute COVID-19	Sub. numb feet		Numb feet during sub-acute COVID-19 (2 – 4 weeks)		no, yes	symptoms
Numb feet post-acute COVID-19	Persist. numb feet		Persistent numb feet (4 weeks or longer)		no, yes	symptoms
Numb hands	Numb hands		Numb hands		absent, 1 - 3 days, up to 1 week, up to 2 weeks, up to 4 weeks, up to 3 months, up to 6 months, over 6 months	symptoms
Numb hands acute COVID-19	Acute numb hands		Numb hands during acute COVID-19 (first two weeks)		no, yes	symptoms
Numb hands sub-acute COVID-19	Sub. numb hands		Numb hands during sub-acute COVID-19 (2 – 4 weeks)		no, yes	symptoms
Numb hands post-acute COVID-19	Persist. numb hands		Persistent numb hands (4 weeks or longer)		no, yes	symptoms
Imp. walk	Imp. walk		Imp. walk		absent, 1 - 3 days, up to 1 week, up to 2 weeks, up to 4 weeks, up to 3 months, up to 6 months, over 6 months	symptoms
Imp. walk acute COVID-19	Acute imp. walk		Imp. walk during acute COVID-19 (first two weeks)		no, yes	symptoms
Imp. walk sub-acute COVID-19	Sub. imp. walk		Imp. walk during sub-acute COVID-19 (2 – 4 weeks)		no, yes	symptoms
Imp. walk post-acute COVID-19	Persist. imp. walk		Persistent imp. walk (4 weeks or longer)		no, yes	symptoms
Imp. fine motor skills	Imp. f. m. s.		Imp. f. m. s.		absent, 1 - 3 days, up to 1 week, up to 2 weeks, up to 4 weeks, up to 3 months, up to 6 months, over 6 months	symptoms
Imp. f. m. s. acute COVID-19	Acute imp. f. m. s.		Imp. f. m. s. during acute COVID-19 (first two weeks)		no, yes	symptoms
Imp. f. m. s. sub-acute COVID-19	Sub. imp. f. m. s.		Imp. f. m. s. during sub-acute COVID-19 (2 – 4 weeks)		no, yes	symptoms
Imp. f. m. s. post-acute COVID-19	Persist. imp. f. m. s.		Persistent imp. f. m. s. (4 weeks or longer)		no, yes	symptoms
Sleeplessness	Sleeplessness		Sleeplessness		absent, 1 - 3 days, up to 1 week, up to 2 weeks, up to 4 weeks, up to 3 months, up to 6 months, over 6 months	symptoms
Sleeplessness acute COVID-19	Acute sleeplessness		Sleeplessness during acute COVID-19 (first two weeks)		no, yes	symptoms
Sleeplessness sub-acute COVID-19	Sub. sleeplessness		Sleeplessness during sub-acute COVID-19 (2 – 4 weeks)		no, yes	symptoms
Sleeplessness post-acute COVID-19	Persist. sleeplessness		Persistent sleeplessness (4 weeks or longer)		no, yes	symptoms
Tiredness at day	Tired. day		Tiredness at day		absent, 1 - 3 days, up to 1 week, up to 2 weeks, up to 4 weeks, up to 3 months, up to 6 months, over 6 months	symptoms
Tiredness at day acute COVID-19	Acute tiredness at day		Tiredness at day during acute COVID-19 (first two weeks)		no, yes	symptoms
Tiredness at day sub-acute COVID-19	Sub. tiredness at day		Tiredness at day during sub-acute COVID-19 (2 – 4 weeks)		no, yes	symptoms
Tiredness at day post-acute COVID-19	Persist. tiredness at day		Persistent tiredness at day (4 weeks or longer)		no, yes	symptoms
Imp. concentration	Imp. conc.		Imp. concentration		absent, 1 - 3 days, up to 1 week, up to 2 weeks, up to 4 weeks, up to 3 months, up to 6 months, over 6 months	symptoms
Imp. concentration acute COVID-19	Acute imp. concentration		Imp. concentration during acute COVID-19 (first two weeks)		no, yes	symptoms
Imp. concentration sub-acute COVID-19	Sub. imp. concentration		Imp. concentration during sub-acute COVID-19 (2 – 4 weeks)		no, yes	symptoms
Imp. concentration post-acute COVID-19	Persist. imp. concentration		Persistent imp. concentration (4 weeks or longer)		no, yes	symptoms
Forgetfulness	Forgetfulness		Forgetfulness		absent, 1 - 3 days, up to 1 week, up to 2 weeks, up to 4 weeks, up to 3 months, up to 6 months, over 6 months	symptoms
Forgetfulness acute COVID-19	Acute forgetfulness		Forgetfulness during acute COVID-19 (first two weeks)		no, yes	symptoms
Forgetfulness sub-acute COVID-19	Sub. forgetfulness		Forgetfulness during sub-acute COVID-19 (2 – 4 weeks)		no, yes	symptoms
Forgetfulness post-acute COVID-19	Persist. forgetfulness		Persistent forgetfulness (4 weeks or longer)		no, yes	symptoms
Epilepsy	Epilepsy		Epilepsy		absent, 1 - 3 days, up to 1 week, up to 2 weeks, up to 4 weeks, up to 3 months, up to 6 months, over 6 months	symptoms
Epilepsy acute COVID-19	Acute fever		Epilepsy during acute COVID-19 (first two weeks)		no, yes	symptoms
Epilepsy sub-acute COVID-19	Sub. fever		Epilepsy during sub-acute COVID-19 (2 – 4 weeks)		no, yes	symptoms
Epilepsy post-acute COVID-19	Persist. epilepsy		Persistent epilepsy (4 weeks or longer)		no, yes	symptoms
Swelling	Swelling		Swelling		absent, 1 - 3 days, up to 1 week, up to 2 weeks, up to 4 weeks, up to 3 months, up to 6 months, over 6 months	symptoms
Swelling acute COVID-19	Acute swelling		Swelling during acute COVID-19 (first two weeks)		no, yes	symptoms
Swelling sub-acute COVID-19	Sub. swelling		Swelling during sub-acute COVID-19 (2 – 4 weeks)		no, yes	symptoms
Swelling post-acute COVID-19	Persist. swelling		Persistent swelling (4 weeks or longer)		no, yes	symptoms
Blue fingers/toes	Bl. fingers/toes		Blue fingers/toes		absent, 1 - 3 days, up to 1 week, up to 2 weeks, up to 4 weeks, up to 3 months, up to 6 months, over 6 months	symptoms
Blue fingers/toes acute COVID-19	Acute blue fingers/toes		Blue fingers/toes during acute COVID-19 (first two weeks)		no, yes	symptoms
Blue fingers/toes sub-acute COVID-19	Sub. blue fingers/toes		Blue fingers/toes during sub-acute COVID-19 (2 – 4 weeks)		no, yes	symptoms
Blue fingers/toes post-acute COVID-19	Persist. blue fingers/toes		Persistent blue fingers/toes (4 weeks or longer)		no, yes	symptoms
Urticaria	Urticaria		Urticaria		absent, 1 - 3 days, up to 1 week, up to 2 weeks, up to 4 weeks, up to 3 months, up to 6 months, over 6 months	symptoms
Urticaria acute COVID-19	Acute urticaria		Urticaria during acute COVID-19 (first two weeks)		no, yes	symptoms
Urticaria sub-acute COVID-19	Sub. urticaria		Urticaria during sub-acute COVID-19 (2 – 4 weeks)		no, yes	symptoms
Urticaria post-acute COVID-19	Persist. urticaria		Persistent urticaria (4 weeks or longer)		no, yes	symptoms
Blistering rash	Blistering rash		Blistering rash		absent, 1 - 3 days, up to 1 week, up to 2 weeks, up to 4 weeks, up to 3 months, up to 6 months, over 6 months	symptoms
Blistering rash acute COVID-19	Acute blistering rash		Blistering rash during acute COVID-19 (first two weeks)		no, yes	symptoms
Blistering rash sub-acute COVID-19	Sub. blistering rash		Blistering rash during sub-acute COVID-19 (2 – 4 weeks)		no, yes	symptoms
Blistering rash post-acute COVID-19	Persist. blistering rash		Persistent blistering rash (4 weeks or longer)		no, yes	symptoms
Blue marmorated skin	Bl. marm. skin.		Bl. marm. skin.		absent, 1 - 3 days, up to 1 week, up to 2 weeks, up to 4 weeks, up to 3 months, up to 6 months, over 6 months	symptoms
Bl. marm. skin. acute COVID-19	Acute bl. marm. skin.		Bl. marm. skin. during acute COVID-19 (first two weeks)		no, yes	symptoms
Bl. marm. skin. sub-acute COVID-19	Sub. bl. marm. skin.		Bl. marm. skin. during sub-acute COVID-19 (2 – 4 weeks)		no, yes	symptoms
Bl. marm. skin. post-acute COVID-19	Persist. bl. marm. skin.		Persistent bl. marm. skin. (4 weeks or longer)		no, yes	symptoms
Red eyes	Red eyes		Red eyes		absent, 1 - 3 days, up to 1 week, up to 2 weeks, up to 4 weeks, up to 3 months, up to 6 months, over 6 months	symptoms
Red eyes acute COVID-19	Acute red eyes		Red eyes during acute COVID-19 (first two weeks)		no, yes	symptoms
Red eyes sub-acute COVID-19	Sub. red eyes		Red eyes during sub-acute COVID-19 (2 – 4 weeks)		no, yes	symptoms
Red eyes post-acute COVID-19	Persist. red eyes		Persistent red eyes (4 weeks or longer)		no, yes	symptoms
Sum of acute symptoms	# acute symptoms		Sum of acute symptoms (first two weeks)			symptoms
Sum of sub-acute symptoms	# sub-acute symptoms		Sum of sub-acute symptoms (2 – 4 weeks)			symptoms
Sum of persistent symptoms	# persist. symptoms		Sum of persistent symptoms (4 weeks and longer)			symptoms
Presence of acute COVID-19 symptoms	Acute CoV sympt.		Acute COVID-19 symptoms (first two weeks)		no, yes	symptoms
Presence of sub-cute COVID-19 symptoms	Sub-acute CoV sympt.		Sub-cute COVID-19 symptoms (2 – 4 weeks)		no, yes	symptoms
Presence of persistent COVID-19 symptoms	Persist. CoV sympt.		Persistent COVID-19 symptoms (4 weeks and longer)		no, yes	symptoms
Disinterest	Disinterest		Disinterest		never, some days, more than half days, almost every day	mental health
Disinterest score	Disinterest score		Disinterest score			mental health
Low mood	Low mood		Low mood		never, some days, more than half days, almost every day	mental health
Low mood score	Low mood score		Low mood score			mental health
Anxiety	Anxiety		Anxiety		never, some days, more than half days, almost every day	mental health
Anxiety score	Anxiety score		Anxiety score			mental health
Nervosity	Nervosity		Nervosity		never, some days, more than half days, almost every day	mental health
Nervosity score	Nervosity score		Nervosity score			mental health
Overwhelming concern	Overwhelming concern		Overwhelming concern		never, some days, more than half days, almost every day	mental health
Overwhelming concern score	Overwhelming concern score		Overwhelming concern score			mental health
Stigma	Stigma		Stigma		never, some days, more than half days, almost every day	mental health
Stigma score	Stigma score		Stigma score			mental health
Overall mental health	Overall mental health		Overall mental health		poor, fair, good, excellent	mental health
Overall mental health score	Overall mental health score		Overall mental health score			mental health
Quality of life	Quality of life		Quality of life		poor, fair, good, excellent	mental health
Quality of life score	Quality of life score		Quality of life score			mental health
PHQ depression score	PHQ depression score		PHQ depression score			mental health
PHQ anxiety score	PHQ anxiety score		PHQ anxiety score			mental health
PHQ depression positive	PHQ depression positive		PHQ depression positive, cutoff 3	0, 2, Inf	no, yes	mental health
PHQ anxiety positive	PHQ anxiety positive		PHQ anxiety positive, cutoff 3	0, 2, Inf	no, yes	mental health
PHQ DA score	PHQ DA score		PHQ DA score			mental health
PHQ DA positive	PHQ DA positive		PHQ DA positive, cutoff 6	0, 5, Inf	no, yes	mental health
Health concerns	Health concerns		Health concerns		no, little, moderate, strong	psychosocial
Health concerns score	Health concerns score		Health concerns score			psychosocial
Relationship problems	Relationship problems		Relationship problems		no, little, moderate, strong	psychosocial
Relationship problems score	Relationship problems score		Relationship problems score			psychosocial
Care duty burden	Care duty burden		Care duty burden		no, little, moderate, strong	psychosocial
Care duty burden score	Care duty burden score		Care duty burden score			psychosocial
Workplace/education stress	Workplace/education stress		Workplace/education stress		no, little, moderate, strong	psychosocial
Workplace/education stress score	Workplace/education stress score		Workplace/education stress score			psychosocial
Financial concerns	Financial concerns		Financial concerns		no, little, moderate, strong	psychosocial
Financial concerns score	Financial concerns score		Financial concerns score			psychosocial
Job concerns	Job concerns		Job concerns		no, little, moderate, strong	psychosocial
Job concerns score	Job concerns score		Job concerns score			psychosocial
COVID thoughts/dreams	COVID thoughts/dreams		COVID thoughts/dreams		no, little, moderate, strong	psychosocial
COVID thoughts/dreams score	COVID thoughts/dreams score		COVID thoughts/dreams score			psychosocial
Missing contact person	Missing contact person		Missing contact person		no, little, moderate, strong	psychosocial
Missing contact person score	Missing contact person score		Missing contact person score			psychosocial
Missing closiness durign quarantine	Missing closiness durign quarantine		Missing closiness durign quarantine		no, little, moderate, strong	psychosocial
Missing closiness durign quarantine score	Missing closiness durign quarantine score		Missing closiness durign quarantine score			psychosocial
PHQ stress score	PHQ stress score		PHQ stress score			psychosocial
PHQ stress positive	PHQ stress positive		PHQ stress positive, cutoff 7	0, 6, Inf	no, yes	psychosocial
Workplace changes	Workplace changes		Workplace changes		no, yes	psychosocial
Workplace change quality	Workplace change quality		Workplace change quality		negative, no change, positive	psychosocial
Workplace change description	Workplace change description		Workplace change description			psychosocial
Workplace change score	Workplace change score		Workplace change score			psychosocial
Infarct after COVID-19	Infarct after CoV		New infarct after COVID-19		no, yes	follow-up
Stroke after COVID-19	Stroke after CoV		New stroke after COVID-19		no, yes	follow-up
Embolism after COVID-19	Embolism after CoV		New embolism event after COVID-19		no, yes	follow-up
Other conditions after COVID-19	Other conditions after CoV		Other new conditions/events after COVID-19		no, yes	follow-up
No conditions after COVID	No conditions after CoV		No new conditions/events after COVID-19		no, yes	follow-up
Other conditions after COVID-19	Other conditions after CoV		Type of other new conditions/events after COVID-19			follow-up
Number of conditions after COVID-19	# conditions after CoV		Number of other new conditions/events after COVID-19			follow-up
Acute surgery after COVID-19	Acute surgery after CoV		Acute surgery after COVID-19		no, yes	follow-up
Acute surgery after COVID-19	Acute surgery after CoV		Type of acute surgery after COVID-19			follow-up
New medication after COVID-19	New medication after CoV		New medication after COVID-19		no, yes	follow-up
New medication after COVID-19	New medication after CoV		Type of new medication after COVID-19			follow-up
Treatment postponed after COVID-19	Treatment postponed after CoV		Medical treatment postponed because of COVID-19		no, yes	follow-up
Treatment postponed after COVID-19	Treatment postponed after CoV		Type of medical treatment postponed because of COVID-19			follow-up
Treatment conducted after COVID-19	Treatment conducted after CoV		Medical treatment postponed because of COVID-19 performed with a delay		no, yes	follow-up
Treatment delay	Treatment delay		Medical treatment postponed because of COVID-19 performed with delay, delay			follow-up
COVID-19-independent symptoms	CoV-independent symptoms		New COVID-19 independent symptoms		no, yes	follow-up
COVID-19-independent symptoms	CoV-independent symptoms		Description of new COVID-19 independent symptoms			follow-up
Rehabilitation after COVID-19	Rehabilitation after CoV		Rehabilitation after COVID-19		no, yes	follow-up
Rehabilitation after COVID-19	Rehabilitation after CoV		Type of rehabilitation after COVID-19		ambulatory, stationary	follow-up
Advised rehabilitation	Advised rehabilitation		Advised rehabilitation after COVID-19		no, yes	follow-up
Self-reported physical performance	Phys. Performance		Self reported physical performance after COVID-19 as compared with the time before		as before, little impairment, moderate impairment, severe impairment	follow-up
Physical performance loss	Phys. performance loss	percent	Percent loss of physical performance after COVID-19 as compared with the time before			follow-up
Subjective need for rehabilitation	Need for rehabilitation		Self-reported need for rehabilitation after COVID-19		no, yes	follow-up
Complete convalescence	Complete convalescence		Subjective complete convalescence		no, yes	follow-up
Date of complete convalescence	Date of complete convalescence		Date of subjective complete convalescence			follow-up
Physical performance loss	Phys. performance loss		Classes of physical performance loss	0, 25, 50, 75, Inf	0 - 25%, 26 - 50%, 51% - 75%, 76 - 100%	follow-up
Over 50% physical performance loss	> 50% phys. performance loss		Over 50% physical performance loss	50	no, yes	follow-up
Flu vaccination readiness	Flu vacc. readiness		Flu vaccination readiness		no, yes	vaccination
Flu vaccination denial reasons	Flu vacc. denial reasons		Flu vaccination denial reasons			vaccination
COVID-19 vaccination readiness	CoV vacc. readiness		COVID-19 vaccination readiness		no, yes	vaccination
COVID-19 vaccination denial reasons	CoV vacc. denial reasons		COVID-19 vaccination denial reasons			vaccination
Observation time	Obs.time		Observation time: test to survey completion			timestamp
Observation time	Obs.time		Class of observation time: test to survey completion		symp	timestamp
Cohort	Cohort		Study cohort		north, south	timestamp
Symptom persistence	Sympt. persistence		Calculated time with at least one symptom present		absent, 1 - 3 days, up to 1 week, up to 2 weeks, up to 4 weeks, over 4 weeks	disease course
Acute non-specific infection phenotype symptoms	# acute NIP symptoms		Sum of acute non-specific infection phenotype symptoms			disease course
Acute multi-organ phenotype symptoms	# acute MOP symptoms		Sum of acute multi-organ phenotype symptoms			disease course
Persistent hypo/anosmia phenotype symptoms	# persist. HAP symptoms		Sum of persistent hypo/anosmia phenotype symptoms			disease course
Persistent fatigue phenotype symptoms	# persist. FAP symptoms		Sum of persistent fatigue phenotype symptoms			disease course
Persistent multi-organ phenotype symptoms	# persist. MOP symptoms		Sum of persistent multi-organ phenotype symptoms			disease course
Long COVID subset	Long COVID subset		Long COVID subset (clustering of sums of phenotype symptom counts)		HAP neg, HAP int, HAP high	disease course
Sum of acute symptoms	# acute symptoms		Sum of acute symptoms (first two weeks), stratified by quartiles		Q1, Q2, Q3, Q4	disease course
Acute non-specific infection phenotype symptoms	# acute NIP symptoms		Sum of acute non-specific infection phenotype symptoms, stratified by quartiles		Q1, Q2, Q3, Q4	disease course
Acute multi-organ phenotype symptoms	# acute MOP symptoms		Sum of acute multi-organ phenotype symptoms stratified by quartiles		Q1, Q2, Q3, Q4	disease course
Frequency weight	Frequency weight		Weight used in modeling based on the age and sex distribution of the Tyrolean and Italian convalescent population			disease course
