## Supplementary Table S2 for "Phenotyping of acute and persistent COVID-19 features in the outpatient setting: exploratory analysis of an international cross-sectional online survey"

### Sheet: Sheet1
Cohort	Quartile	# acute symptoms	# acute NIP symptoms	# acute MOP symptoms
North Tyrol	Q1	(0,9]	(0,6]	(0,1]
North Tyrol	Q2	(9,13]	(6,8]	(1,3]
North Tyrol	Q3	(13,18]	(8,10]	(3,5]
North Tyrol	Q4	(18, 44]	(10, 12]	(5, 26]
South Tyrol	Q1	(0,7]	(0,6]	(0,1]
South Tyrol	Q2	(7,13]	(6,8]	(1,3]
South Tyrol	Q3	(13,18]	(8,10]	(3,6]
South Tyrol	Q4	(18, 44]	(10, 12]	(6, 26]
