## Supplementary Table S3 for "Phenotyping of acute and persistent COVID-19 features in the outpatient setting: exploratory analysis of an international cross-sectional online survey"

### Sheet: Sheet1
Cohort	Time point	Symptom	Percent of cohort	N	N complete answers	Significance
North Tyrol	0 - 2 weeks	Fever	52.2904	605	1157	p = 1.4e-157
North Tyrol	2 - 4 weeks	Fever	2.42005	28	1157	p = 1.4e-157
North Tyrol	over 4 weeks	Fever	0.518583	6	1157	p = 1.4e-157
North Tyrol	0 - 2 weeks	Shivering	37.4244	433	1157	p = 6e-106
North Tyrol	2 - 4 weeks	Shivering	1.29646	15	1157	p = 6e-106
North Tyrol	over 4 weeks	Shivering	0.518583	6	1157	p = 6e-106
North Tyrol	0 - 2 weeks	Sore throat	47.191	546	1157	p = 4.9e-126
North Tyrol	2 - 4 weeks	Sore throat	3.71651	43	1157	p = 4.9e-126
North Tyrol	over 4 weeks	Sore throat	1.03717	12	1157	p = 4.9e-126
North Tyrol	0 - 2 weeks	Running nose	48.7468	564	1157	p = 3.3e-129
North Tyrol	2 - 4 weeks	Running nose	4.14866	48	1157	p = 3.3e-129
North Tyrol	over 4 weeks	Running nose	0.864304	10	1157	p = 3.3e-129
North Tyrol	0 - 2 weeks	Fatigue	89.6194	1036	1156	p = 5.9e-128
North Tyrol	2 - 4 weeks	Fatigue	41.8685	484	1156	p = 5.9e-128
North Tyrol	over 4 weeks	Fatigue	19.8097	229	1156	p = 5.9e-128
North Tyrol	0 - 2 weeks	Dry cough	54.7105	633	1157	p = 1.2e-78
North Tyrol	2 - 4 weeks	Dry cough	17.0268	197	1157	p = 1.2e-78
North Tyrol	over 4 weeks	Dry cough	5.70441	66	1157	p = 1.2e-78
North Tyrol	0 - 2 weeks	Wet cough	21.0026	243	1157	p = 3.1e-29
North Tyrol	2 - 4 weeks	Wet cough	5.09939	59	1157	p = 3.1e-29
North Tyrol	over 4 weeks	Wet cough	1.55575	18	1157	p = 3.1e-29
North Tyrol	0 - 2 weeks	Tachypnea	54.1054	626	1157	p = 1.7e-28
North Tyrol	2 - 4 weeks	Tachypnea	31.115	360	1157	p = 1.7e-28
North Tyrol	over 4 weeks	Tachypnea	17.1997	199	1157	p = 1.7e-28
North Tyrol	0 - 2 weeks	Dyspnea	31.6335	366	1157	p = 1.6e-24
North Tyrol	2 - 4 weeks	Dyspnea	13.656	158	1157	p = 1.6e-24
North Tyrol	over 4 weeks	Dyspnea	7.60588	88	1157	p = 1.6e-24
North Tyrol	0 - 2 weeks	Chest pain	44.5981	516	1157	p = 4.4e-38
North Tyrol	2 - 4 weeks	Chest pain	19.3604	224	1157	p = 4.4e-38
North Tyrol	over 4 weeks	Chest pain	10.8038	125	1157	p = 4.4e-38
North Tyrol	0 - 2 weeks	Tachycardia	27.2256	315	1157	p = 2.9e-21
North Tyrol	2 - 4 weeks	Tachycardia	11.4952	133	1157	p = 2.9e-21
North Tyrol	over 4 weeks	Tachycardia	7.08729	82	1157	p = 2.9e-21
North Tyrol	0 - 2 weeks	Palpitations	13.3967	155	1157	p = 3.8e-05
North Tyrol	2 - 4 weeks	Palpitations	7.9516	92	1157	p = 3.8e-05
North Tyrol	over 4 weeks	Palpitations	5.09939	59	1157	p = 3.8e-05
North Tyrol	0 - 2 weeks	Joint pain	63.6128	736	1157	p = 3.3e-139
North Tyrol	2 - 4 weeks	Joint pain	12.6188	146	1157	p = 3.3e-139
North Tyrol	over 4 weeks	Joint pain	5.9637	69	1157	p = 3.3e-139
North Tyrol	0 - 2 weeks	Bone pain	39.153	453	1157	p = 2.9e-63
North Tyrol	2 - 4 weeks	Bone pain	9.07519	105	1157	p = 2.9e-63
North Tyrol	over 4 weeks	Bone pain	4.14866	48	1157	p = 2.9e-63
North Tyrol	0 - 2 weeks	Muscle pain	56.8712	658	1157	p = 2.3e-103
North Tyrol	2 - 4 weeks	Muscle pain	13.7424	159	1157	p = 2.3e-103
North Tyrol	over 4 weeks	Muscle pain	6.30942	73	1157	p = 2.3e-103
North Tyrol	0 - 2 weeks	Abd. pain	22.5583	261	1157	p = 1.5e-32
North Tyrol	2 - 4 weeks	Abd. pain	5.27226	61	1157	p = 1.5e-32
North Tyrol	over 4 weeks	Abd. pain	1.9879	23	1157	p = 1.5e-32
North Tyrol	0 - 2 weeks	Nausea	26.0156	301	1157	p = 4e-47
North Tyrol	2 - 4 weeks	Nausea	4.32152	50	1157	p = 4e-47
North Tyrol	over 4 weeks	Nausea	2.07433	24	1157	p = 4e-47
North Tyrol	0 - 2 weeks	Vomiting	5.70441	66	1157	p = 2.6e-12
North Tyrol	2 - 4 weeks	Vomiting	0.518583	6	1157	p = 2.6e-12
North Tyrol	over 4 weeks	Vomiting	0.172861	2	1157	p = 2.6e-12
North Tyrol	0 - 2 weeks	Dim. appetite	60.847	704	1157	p = 1e-140
North Tyrol	2 - 4 weeks	Dim. appetite	10.2852	119	1157	p = 1e-140
North Tyrol	over 4 weeks	Dim. appetite	2.59291	30	1157	p = 1e-140
North Tyrol	0 - 2 weeks	Diarrhea	29.8185	345	1157	p = 2e-61
North Tyrol	2 - 4 weeks	Diarrhea	3.88937	45	1157	p = 2e-61
North Tyrol	over 4 weeks	Diarrhea	1.81504	21	1157	p = 2e-61
North Tyrol	0 - 2 weeks	Dizziness	42.5238	492	1157	p = 1.8e-67
North Tyrol	2 - 4 weeks	Dizziness	10.4581	121	1157	p = 1.8e-67
North Tyrol	over 4 weeks	Dizziness	5.09939	59	1157	p = 1.8e-67
North Tyrol	0 - 2 weeks	Headache	71.3915	826	1157	p = 2.2e-175
North Tyrol	2 - 4 weeks	Headache	13.051	151	1157	p = 2.2e-175
North Tyrol	over 4 weeks	Headache	6.30942	73	1157	p = 2.2e-175
North Tyrol	0 - 2 weeks	Hypo/anosmia	65.6007	759	1157	p = 1.9e-42
North Tyrol	2 - 4 weeks	Hypo/anosmia	36.9922	428	1157	p = 1.9e-42
North Tyrol	over 4 weeks	Hypo/anosmia	23.2498	269	1157	p = 1.9e-42
North Tyrol	0 - 2 weeks	Hypo/ageusia	61.9706	717	1157	p = 5.5e-53
North Tyrol	2 - 4 weeks	Hypo/ageusia	29.9914	347	1157	p = 5.5e-53
North Tyrol	over 4 weeks	Hypo/ageusia	17.2861	200	1157	p = 5.5e-53
North Tyrol	0 - 2 weeks	Confusion	15.9896	185	1157	p = 1.5e-09
North Tyrol	2 - 4 weeks	Confusion	7.69231	89	1157	p = 1.5e-09
North Tyrol	over 4 weeks	Confusion	3.80294	44	1157	p = 1.5e-09
North Tyrol	0 - 2 weeks	Tingling feet	11.6681	135	1157	p = 5.6e-09
North Tyrol	2 - 4 weeks	Tingling feet	4.8401	56	1157	p = 5.6e-09
North Tyrol	over 4 weeks	Tingling feet	3.63008	42	1157	p = 5.6e-09
North Tyrol	0 - 2 weeks	Tingling hands	7.9516	92	1157	p = 1.4e-06
North Tyrol	2 - 4 weeks	Tingling hands	3.19793	37	1157	p = 1.4e-06
North Tyrol	over 4 weeks	Tingling hands	2.07433	24	1157	p = 1.4e-06
North Tyrol	0 - 2 weeks	Burning feet	6.65514	77	1157	p = 0.00022
North Tyrol	2 - 4 weeks	Burning feet	3.19793	37	1157	p = 0.00022
North Tyrol	over 4 weeks	Burning feet	2.16076	25	1157	p = 0.00022
North Tyrol	0 - 2 weeks	Burning hands	2.50648	29	1157	p = 0.15
North Tyrol	2 - 4 weeks	Burning hands	1.55575	18	1157	p = 0.15
North Tyrol	over 4 weeks	Burning hands	1.03717	12	1157	p = 0.15
North Tyrol	0 - 2 weeks	Numb feet	5.53155	64	1157	p = 0.0047
North Tyrol	2 - 4 weeks	Numb feet	3.02506	35	1157	p = 0.0047
North Tyrol	over 4 weeks	Numb feet	2.16076	25	1157	p = 0.0047
North Tyrol	0 - 2 weeks	Numb hands	4.14866	48	1157	p = 0.021
North Tyrol	2 - 4 weeks	Numb hands	2.33362	27	1157	p = 0.021
North Tyrol	over 4 weeks	Numb hands	1.55575	18	1157	p = 0.021
North Tyrol	0 - 2 weeks	Imp. walk	11.9274	138	1157	p = 6.2e-10
North Tyrol	2 - 4 weeks	Imp. walk	4.66724	54	1157	p = 6.2e-10
North Tyrol	over 4 weeks	Imp. walk	2.24719	26	1157	p = 6.2e-10
North Tyrol	0 - 2 weeks	Imp. f. m. s.	3.37079	39	1157	p = 0.00054
North Tyrol	2 - 4 weeks	Imp. f. m. s.	1.1236	13	1157	p = 0.00054
North Tyrol	over 4 weeks	Imp. f. m. s.	0.518583	6	1157	p = 0.00054
North Tyrol	0 - 2 weeks	Sleeplessness	34.3993	398	1157	p = 2.1e-27
North Tyrol	2 - 4 weeks	Sleeplessness	14.7796	171	1157	p = 2.1e-27
North Tyrol	over 4 weeks	Sleeplessness	9.33449	108	1157	p = 2.1e-27
North Tyrol	0 - 2 weeks	Tired. day	79.6889	922	1157	p = 8.9e-75
North Tyrol	2 - 4 weeks	Tired. day	42.3509	490	1157	p = 8.9e-75
North Tyrol	over 4 weeks	Tired. day	22.9905	266	1157	p = 8.9e-75
North Tyrol	0 - 2 weeks	Imp. conc.	47.1046	545	1157	p = 7.1e-22
North Tyrol	2 - 4 weeks	Imp. conc.	27.5713	319	1157	p = 7.1e-22
North Tyrol	over 4 weeks	Imp. conc.	15.6439	181	1157	p = 7.1e-22
North Tyrol	0 - 2 weeks	Forgetfulness	30.2506	350	1157	p = 1.2e-05
North Tyrol	2 - 4 weeks	Forgetfulness	22.0398	255	1157	p = 1.2e-05
North Tyrol	over 4 weeks	Forgetfulness	12.9646	150	1157	p = 1.2e-05
North Tyrol	0 - 2 weeks	Epilepsy	0.0864304	1	1157	ns
North Tyrol	0 - 2 weeks	Swelling	4.40795	51	1157	p = 0.065
North Tyrol	2 - 4 weeks	Swelling	2.8522	33	1157	p = 0.065
North Tyrol	over 4 weeks	Swelling	1.90147	22	1157	p = 0.065
North Tyrol	0 - 2 weeks	Bl. fingers/toes	1.03717	12	1157	p = 0.37
North Tyrol	2 - 4 weeks	Bl. fingers/toes	0.605013	7	1157	p = 0.37
North Tyrol	over 4 weeks	Bl. fingers/toes	0.605013	7	1157	p = 0.37
North Tyrol	0 - 2 weeks	Urticaria	5.79084	67	1157	p = 7.3e-08
North Tyrol	2 - 4 weeks	Urticaria	1.46932	17	1157	p = 7.3e-08
North Tyrol	over 4 weeks	Urticaria	0.864304	10	1157	p = 7.3e-08
North Tyrol	0 - 2 weeks	Blistering rash	3.63008	42	1157	p = 3.8e-05
North Tyrol	2 - 4 weeks	Blistering rash	0.950735	11	1157	p = 3.8e-05
North Tyrol	over 4 weeks	Blistering rash	0.691443	8	1157	p = 3.8e-05
North Tyrol	0 - 2 weeks	Bl. marm. skin.	1.46932	17	1157	p = 0.36
North Tyrol	2 - 4 weeks	Bl. marm. skin.	0.950735	11	1157	p = 0.36
North Tyrol	over 4 weeks	Bl. marm. skin.	0.777874	9	1157	p = 0.36
North Tyrol	0 - 2 weeks	Red eyes	22.299	258	1157	p = 1.7e-24
North Tyrol	2 - 4 weeks	Red eyes	7.08729	82	1157	p = 1.7e-24
North Tyrol	over 4 weeks	Red eyes	3.02506	35	1157	p = 1.7e-24
South Tyrol	0 - 2 weeks	Fever	60.9183	544	893	p = 4.7e-153
South Tyrol	2 - 4 weeks	Fever	2.46361	22	893	p = 4.7e-153
South Tyrol	over 4 weeks	Fever	0.55991	5	893	p = 4.7e-153
South Tyrol	0 - 2 weeks	Shivering	42.0404	375	892	p = 3.1e-90
South Tyrol	2 - 4 weeks	Shivering	2.13004	19	892	p = 3.1e-90
South Tyrol	over 4 weeks	Shivering	1.00897	9	892	p = 3.1e-90
South Tyrol	0 - 2 weeks	Sore throat	38.4099	343	893	p = 1.7e-69
South Tyrol	2 - 4 weeks	Sore throat	4.03135	36	893	p = 1.7e-69
South Tyrol	over 4 weeks	Sore throat	0.783875	7	893	p = 1.7e-69
South Tyrol	0 - 2 weeks	Running nose	41.3214	369	893	p = 2.6e-75
South Tyrol	2 - 4 weeks	Running nose	4.47928	40	893	p = 2.6e-75
South Tyrol	over 4 weeks	Running nose	0.895857	8	893	p = 2.6e-75
South Tyrol	0 - 2 weeks	Fatigue	84.0985	751	893	p = 4.6e-68
South Tyrol	2 - 4 weeks	Fatigue	44.2329	395	893	p = 4.6e-68
South Tyrol	over 4 weeks	Fatigue	22.9563	205	893	p = 4.6e-68
South Tyrol	0 - 2 weeks	Dry cough	44.7928	400	893	p = 7e-43
South Tyrol	2 - 4 weeks	Dry cough	14.7816	132	893	p = 7e-43
South Tyrol	over 4 weeks	Dry cough	4.03135	36	893	p = 7e-43
South Tyrol	0 - 2 weeks	Wet cough	13.5498	121	893	p = 3.5e-14
South Tyrol	2 - 4 weeks	Wet cough	3.35946	30	893	p = 3.5e-14
South Tyrol	over 4 weeks	Wet cough	0.671892	6	893	p = 3.5e-14
South Tyrol	0 - 2 weeks	Tachypnea	46.6965	417	893	p = 6.4e-16
South Tyrol	2 - 4 weeks	Tachypnea	27.8835	249	893	p = 6.4e-16
South Tyrol	over 4 weeks	Tachypnea	15.6775	140	893	p = 6.4e-16
South Tyrol	0 - 2 weeks	Dyspnea	25.8679	231	893	p = 1.5e-14
South Tyrol	2 - 4 weeks	Dyspnea	11.4222	102	893	p = 1.5e-14
South Tyrol	over 4 weeks	Dyspnea	5.37514	48	893	p = 1.5e-14
South Tyrol	0 - 2 weeks	Chest pain	37.8499	338	893	p = 1.1e-24
South Tyrol	2 - 4 weeks	Chest pain	16.0134	143	893	p = 1.1e-24
South Tyrol	over 4 weeks	Chest pain	6.83091	61	893	p = 1.1e-24
South Tyrol	0 - 2 weeks	Tachycardia	24.5241	219	893	p = 1.8e-11
South Tyrol	2 - 4 weeks	Tachycardia	11.9821	107	893	p = 1.8e-11
South Tyrol	over 4 weeks	Tachycardia	5.93505	53	893	p = 1.8e-11
South Tyrol	0 - 2 weeks	Palpitations	14.7816	132	893	p = 5.1e-06
South Tyrol	2 - 4 weeks	Palpitations	7.72676	69	893	p = 5.1e-06
South Tyrol	over 4 weeks	Palpitations	4.81523	43	893	p = 5.1e-06
South Tyrol	0 - 2 weeks	Joint pain	66.0694	590	893	p = 1.9e-91
South Tyrol	2 - 4 weeks	Joint pain	18.2531	163	893	p = 1.9e-91
South Tyrol	over 4 weeks	Joint pain	9.07055	81	893	p = 1.9e-91
South Tyrol	0 - 2 weeks	Bone pain	55.3191	494	893	p = 1.7e-70
South Tyrol	2 - 4 weeks	Bone pain	14.8936	133	893	p = 1.7e-70
South Tyrol	over 4 weeks	Bone pain	6.60694	59	893	p = 1.7e-70
South Tyrol	0 - 2 weeks	Muscle pain	60.2464	538	893	p = 2.3e-71
South Tyrol	2 - 4 weeks	Muscle pain	18.589	166	893	p = 2.3e-71
South Tyrol	over 4 weeks	Muscle pain	8.7346	78	893	p = 2.3e-71
South Tyrol	0 - 2 weeks	Abd. pain	23.1803	207	893	p = 5.5e-24
South Tyrol	2 - 4 weeks	Abd. pain	6.04703	54	893	p = 5.5e-24
South Tyrol	over 4 weeks	Abd. pain	2.12766	19	893	p = 5.5e-24
South Tyrol	0 - 2 weeks	Nausea	26.7637	239	893	p = 1.4e-39
South Tyrol	2 - 4 weeks	Nausea	4.03135	36	893	p = 1.4e-39
South Tyrol	over 4 weeks	Nausea	1.79171	16	893	p = 1.4e-39
South Tyrol	0 - 2 weeks	Vomiting	6.94289	62	893	p = 5.4e-12
South Tyrol	2 - 4 weeks	Vomiting	0.55991	5	893	p = 5.4e-12
South Tyrol	over 4 weeks	Vomiting	0.223964	2	893	p = 5.4e-12
South Tyrol	0 - 2 weeks	Dim. appetite	53.9754	482	893	p = 3.6e-89
South Tyrol	2 - 4 weeks	Dim. appetite	9.51848	85	893	p = 3.6e-89
South Tyrol	over 4 weeks	Dim. appetite	2.35162	21	893	p = 3.6e-89
South Tyrol	0 - 2 weeks	Diarrhea	32.0269	286	893	p = 5.9e-53
South Tyrol	2 - 4 weeks	Diarrhea	3.91937	35	893	p = 5.9e-53
South Tyrol	over 4 weeks	Diarrhea	1.11982	10	893	p = 5.9e-53
South Tyrol	0 - 2 weeks	Dizziness	30.0112	268	893	p = 8.5e-23
South Tyrol	2 - 4 weeks	Dizziness	10.9742	98	893	p = 8.5e-23
South Tyrol	over 4 weeks	Dizziness	4.3673	39	893	p = 8.5e-23
South Tyrol	0 - 2 weeks	Headache	67.7492	605	893	p = 4.8e-111
South Tyrol	2 - 4 weeks	Headache	15.1176	135	893	p = 4.8e-111
South Tyrol	over 4 weeks	Headache	6.49496	58	893	p = 4.8e-111
South Tyrol	0 - 2 weeks	Hypo/anosmia	68.981	616	893	p = 3.9e-46
South Tyrol	2 - 4 weeks	Hypo/anosmia	34.9384	312	893	p = 3.9e-46
South Tyrol	over 4 weeks	Hypo/anosmia	21.3886	191	893	p = 3.9e-46
South Tyrol	0 - 2 weeks	Hypo/ageusia	63.1579	564	893	p = 1.6e-42
South Tyrol	2 - 4 weeks	Hypo/ageusia	30.5711	273	893	p = 1.6e-42
South Tyrol	over 4 weeks	Hypo/ageusia	16.6853	149	893	p = 1.6e-42
South Tyrol	0 - 2 weeks	Confusion	22.5084	201	893	p = 1.2e-06
South Tyrol	2 - 4 weeks	Confusion	13.4378	120	893	p = 1.2e-06
South Tyrol	over 4 weeks	Confusion	8.06271	72	893	p = 1.2e-06
South Tyrol	0 - 2 weeks	Tingling feet	11.3102	101	893	p = 7.6e-06
South Tyrol	2 - 4 weeks	Tingling feet	5.26316	47	893	p = 7.6e-06
South Tyrol	over 4 weeks	Tingling feet	3.91937	35	893	p = 7.6e-06
South Tyrol	0 - 2 weeks	Tingling hands	11.3102	101	893	p = 0.00031
South Tyrol	2 - 4 weeks	Tingling hands	6.271	56	893	p = 0.00031
South Tyrol	over 4 weeks	Tingling hands	4.59127	41	893	p = 0.00031
South Tyrol	0 - 2 weeks	Burning feet	6.15901	55	893	p = 0.0027
South Tyrol	2 - 4 weeks	Burning feet	3.02352	27	893	p = 0.0027
South Tyrol	over 4 weeks	Burning feet	2.35162	21	893	p = 0.0027
South Tyrol	0 - 2 weeks	Burning hands	4.47928	40	893	p = 0.015
South Tyrol	2 - 4 weeks	Burning hands	2.23964	20	893	p = 0.015
South Tyrol	over 4 weeks	Burning hands	1.56775	14	893	p = 0.015
South Tyrol	0 - 2 weeks	Numb feet	8.06271	72	893	p = 0.0015
South Tyrol	2 - 4 weeks	Numb feet	4.25532	38	893	p = 0.0015
South Tyrol	over 4 weeks	Numb feet	3.24748	29	893	p = 0.0015
South Tyrol	0 - 2 weeks	Numb hands	7.5028	67	893	p = 0.02
South Tyrol	2 - 4 weeks	Numb hands	4.70325	42	893	p = 0.02
South Tyrol	over 4 weeks	Numb hands	3.58343	32	893	p = 0.02
South Tyrol	0 - 2 weeks	Imp. walk	15.1176	135	893	p = 5.6e-07
South Tyrol	2 - 4 weeks	Imp. walk	7.39082	66	893	p = 5.6e-07
South Tyrol	over 4 weeks	Imp. walk	4.47928	40	893	p = 5.6e-07
South Tyrol	0 - 2 weeks	Imp. f. m. s.	3.47144	31	893	p = 0.088
South Tyrol	2 - 4 weeks	Imp. f. m. s.	2.01568	18	893	p = 0.088
South Tyrol	over 4 weeks	Imp. f. m. s.	1.56775	14	893	p = 0.088
South Tyrol	0 - 2 weeks	Sleeplessness	31.5789	282	893	p = 2.1e-14
South Tyrol	2 - 4 weeks	Sleeplessness	15.9015	142	893	p = 2.1e-14
South Tyrol	over 4 weeks	Sleeplessness	9.63046	86	893	p = 2.1e-14
South Tyrol	0 - 2 weeks	Tired. day	71.5566	639	893	p = 9.3e-35
South Tyrol	2 - 4 weeks	Tired. day	42.4412	379	893	p = 9.3e-35
South Tyrol	over 4 weeks	Tired. day	23.7402	212	893	p = 9.3e-35
South Tyrol	0 - 2 weeks	Imp. conc.	43.673	390	893	p = 7e-10
South Tyrol	2 - 4 weeks	Imp. conc.	29.3393	262	893	p = 7e-10
South Tyrol	over 4 weeks	Imp. conc.	19.3729	173	893	p = 7e-10
South Tyrol	0 - 2 weeks	Forgetfulness	33.1467	296	893	p = 0.00079
South Tyrol	2 - 4 weeks	Forgetfulness	25.6439	229	893	p = 0.00079
South Tyrol	over 4 weeks	Forgetfulness	19.5969	175	893	p = 0.00079
South Tyrol	0 - 2 weeks	Swelling	5.26316	47	893	p = 0.037
South Tyrol	2 - 4 weeks	Swelling	3.1355	28	893	p = 0.037
South Tyrol	over 4 weeks	Swelling	2.23964	20	893	p = 0.037
South Tyrol	0 - 2 weeks	Bl. fingers/toes	1.67973	15	893	p = 0.32
South Tyrol	2 - 4 weeks	Bl. fingers/toes	1.00784	9	893	p = 0.32
South Tyrol	over 4 weeks	Bl. fingers/toes	0.671892	6	893	p = 0.32
South Tyrol	0 - 2 weeks	Urticaria	7.27884	65	893	p = 3.4e-05
South Tyrol	2 - 4 weeks	Urticaria	2.79955	25	893	p = 3.4e-05
South Tyrol	over 4 weeks	Urticaria	1.9037	17	893	p = 3.4e-05
South Tyrol	0 - 2 weeks	Blistering rash	5.26316	47	893	p = 0.0015
South Tyrol	2 - 4 weeks	Blistering rash	2.23964	20	893	p = 0.0015
South Tyrol	over 4 weeks	Blistering rash	1.2318	11	893	p = 0.0015
South Tyrol	0 - 2 weeks	Bl. marm. skin.	1.45577	13	893	ns
South Tyrol	2 - 4 weeks	Bl. marm. skin.	1.00784	9	893	ns
South Tyrol	over 4 weeks	Bl. marm. skin.	0.55991	5	893	ns
South Tyrol	0 - 2 weeks	Red eyes	28.1075	251	893	p = 4.5e-24
South Tyrol	2 - 4 weeks	Red eyes	9.18253	82	893	p = 4.5e-24
South Tyrol	over 4 weeks	Red eyes	3.58343	32	893	p = 4.5e-24
