## Supplementary Table S4 for "Phenotyping of acute and persistent COVID-19 features in the outpatient setting: exploratory analysis of an international cross-sectional online survey"

### Sheet: Sheet1
Symptom character	Phenotype	Symptoms
acute, first two weeks	Multi-Organ Phenotype (MOP)	Wet cough, Dyspnea, Tachycardia, Palpitations, Abdominal pain, Nausea, Vomiting, Diarrhea, Confusion, Tingling feet, Tingling hands, Burning feet, Burning hands, Numb feet, Numb hands, Imp. walk, Imp. fine motor skills, Sleeplessness, Forgetfulness, Epilepsy, Swelling, Blue fingers/toes, Urticaria, Blistering rash, Blue marmorated skin, Red eyes
acute, first two weeks	Non-specific Inferion Phenotype (NIP)	Fever, Fatigue, Dry cough, Tachypnea, Joint pain, Muscle pain, Dim. appetite, Headache, Hypo/anosmia, Hypo/ageusia, Tiredness at day, Imp. concentration
persistent, more than four weeks	Fatigue Phenotype (FAP)	Fatigue, Tiredness at day, Imp. concentration, Forgetfulness
persistent, more than four weeks	Hyposmia/Anosmia Phenotype (HAP)	Hypo/anosmia, Hypo/ageusia
persistent, more than four weeks	Multi-Organ Phenotype (MOP)	Fever, Shivering, Sore throat, Running nose, Dry cough, Wet cough, Tachypnea, Dyspnea, Chest pain, Tachycardia, Palpitations, Joint pain, Bone pain, Muscle pain, Abdominal pain, Nausea, Vomiting, Dim. appetite, Diarrhea, Dizziness, Headache, Confusion, Tingling feet, Tingling hands, Burning feet, Burning hands, Numb feet, Numb hands, Imp. walk, Imp. fine motor skills, Sleeplessness, Epilepsy, Swe…
